# Heightened innate immunity may trigger chronic inflammation, fatigue and post-exertional malaise in ME/CFS

**DOI:** 10.1101/2025.07.23.25332049

**Authors:** Xiaoyu Che, Amit Ranjan, Cheng Guo, Keming Zhang, Rochelle Goldsmith, Susan Levine, Kegan J. Moneghetti, Yali Zhai, Liner Ge, Nischay Mishra, Mady Hornig, Lucinda Bateman, Nancy G. Klimas, Jose G. Montoya, Daniel L. Peterson, Sabra L. Klein, Oliver Fiehn, Anthony L. Komaroff, W. Ian Lipkin

## Abstract

Myalgic encephalomyelitis/chronic fatigue syndrome (ME/CFS) is characterized by unexplained fatigue, post-exertional malaise (PEM), and cognitive dysfunction. ME/CFS patients often report a prodrome consistent with infection. We present a multi-omics analysis based on plasma metabolomic and proteomic profiling, and immune responses to microbial stimulation, before and after exercise. We report evidence of an exaggerated innate immune response after exposures to microbial antigens; impaired energy production involving the citric acid cycle, beta-oxidation of fatty acids, and urea cycle energy production from amino acids; systemic inflammation linked with lipid abnormalities; disrupted extracellular matrix homeostasis with release of endogenous ligands that promote inflammation; reduced cell-cell adhesion and associated gut dysbiosis; complement activation; redox imbalance reflected by disturbances in copper-dependent antioxidant pathways and dysregulation of the tryptophan-serotonin-kynurenine pathways. Many of these underlying abnormalities worsened following exercise in ME/CFS patients, but not in healthy subjects; many abnormalities reinforced each other and several were correlated with the intensity of symptoms. Our findings may inform targeted therapeutic interventions for ME/CFS and PEM.
