## Supplementary material for "Heightened innate immunity may trigger chronic inflammation, fatigue and post-exertional malaise in ME/CFS": Table S2

### Sheet: Table S2A
Table S2A. Excluded Metabolites.
Excluded Metabolites	Missing Percentage %
Warfarin	96.7593
Oxymorphone	96.7593
Ozagrel	96.2963
Formononetine	93.9815
Telmisartan	89.8148
Diazepam	86.5741
Coumarin	85.6481
Desoximetasone	83.3333
Tinidazole	83.3333
Phenethylacetate	82.8704
Nandrolone	80.5556
Glycitein	80.0926
Dehydrocholic acid	77.3148
Losartan	68.0556
Temazepam	63.8889
Trileptal	61.1111
Verapamil	61.1111
Alprazolam	60.6481
2,3-Dihydroxybiphenyl	57.4074
4,5,7-Trihydroxyisoflavone	55.5556
Resveratrol	55.0926
Zafirlukast	53.7037
A. Metabolites with more than 50% missing values reflecting measurements below the detection limits were excluded from downstream analyses. B. In each of the assays, outliers were determined from principal component analysis. PM primary metabolites, BA biogenic amines, CL complex lipids, OL oxylipins, poly I:C polyinosinic:polycytidylic acid, HKCA heat-killed Candida albicans, LPS lipopolysacchar…

### Sheet: Table S2B
Table S2B. Numbers of outliers.
Outliers		ME/CFS	HC
Metabolomics	PM	3	5
	BA	0	4
	CL	1	3
	OL	5	6
Proteomics		3	3
TruCulture	Null plasma	0	0
	poly I:C	3	1
	HKCA	0	0
	LPS	1	3
	SEB	1	0
