## Supplementary material for "Heightened innate immunity may trigger chronic inflammation, fatigue and post-exertional malaise in ME/CFS": Table S4

### Sheet: Table S4
Table S4A. Ratio analyses comparing ME/CFS vs. HC.
Ratios	ME/CFS vs. HC
	Comparison*	Coefficient	95% CI		p-value	BF	MAP	95% HDI		BFcombined	MAPcombined	95% HDIcombined
ORN:CIT	Pre-ETT	0.480455	0.0904919	0.870417	0.0157448	0.803676	0.479011	0.0907108	0.869712	0.168403	0.138713	-0.144194	0.408697
Ornithine/Citrulline	Post-ETT	0.062494	-0.327469	0.452457	0.753448	0.0411086	0.0640324	-0.307624	0.440087	0.012567	0.152541	-0.1239	0.428743
Ornithine/Citrulline	Case	-0.38331	-0.615608	-0.151013	0.00122024	2.26273	-0.378616	-0.616091	-0.154118	1.34347	-0.127065	-0.284335	0.0250825
Ornithine/Citrulline	Control	0.0346504	-0.199913	0.269214	0.772175	0.0240349	0.0354491	-0.203028	0.265445	3.06917	-0.152576	-0.321851	0.0139844
Ornithine/Citrulline	Interaction	-0.417961	-0.748085	-0.0878361	0.0130849	0.663479	-0.41914	-0.752275	-0.0800988	0.290364	-0.0754177	-0.313879	0.160899
ARG:CIT	Pre-ETT	0.394797	0.0307995	0.758795	0.0335195	0.392594	0.399219	0.0245794	0.760403	0.408194	0.21071	-0.0490187	0.472956
Arginine/Citrulline	Post-ETT	-0.192643	-0.556641	0.171355	0.299599	0.0674659	-0.192403	-0.54536	0.183534	0.148929	0.286424	0.0286495	0.547013
Arginine/Citrulline	Case	-0.334644	-0.61239	-0.0568985	0.0182022	0.445824	-0.338697	-0.623849	-0.0603847	0.341532	0.0161728	-0.130252	0.170077
Arginine/Citrulline	Control	0.252796	-0.0276597	0.533251	0.0772845	0.119572	0.252876	-0.0368476	0.536646	1.01443	-0.0790618	-0.253561	0.0872602
Arginine/Citrulline	Interaction	-0.58744	-0.982152	-0.192728	0.00353459	1.85777	-0.585015	-0.998197	-0.182331	0.288608	-0.038901	-0.251886	0.192802
ARG:ORN	Pre-ETT	-0.140298	-0.510193	0.229598	0.457242	0.0482502	-0.135575	-0.508741	0.252284	0.215433	0.162238	-0.105318	0.435232
Arginine/Citrulline	Post-ETT	-0.246865	-0.61676	0.123031	0.190853	0.0913685	-0.236516	-0.609149	0.140393	0.0180133	0.150076	-0.131361	0.419347
Arginine/Citrulline	Case	0.0606367	-0.126952	0.248225	0.526378	0.0237853	0.0593581	-0.124947	0.257365	0.639101	0.0778101	-0.0445758	0.198525
Arginine/Citrulline	Control	0.167203	-0.0222155	0.356622	0.0836134	0.0936308	0.167961	-0.0209389	0.365056	3.09002	0.125938	-0.00458096	0.255832
Arginine/Citrulline	Interaction	-0.106567	-0.373154	0.160021	0.433344	0.0319714	-0.10506	-0.385288	0.164034	0.291494	-0.066265	-0.242701	0.114449
KYN:TRPǂ	Pre-ETT	-0.480851	-0.922703	-0.0389989	0.0329284	0.448072	-0.483051	-0.927375	-0.0372674	5.83966	-0.384454	-0.655268	-0.11355
Kynurenine/Tryptophan	Post-ETT	-0.0396992	-0.481551	0.402153	0.860217	0.042434	-0.0323295	-0.475056	0.404342	1.35352	-0.432971	-0.696816	-0.182102
Kynurenine/Tryptophan	Case	0.344095	0.149441	0.538749	0.000530868	4.88638	0.345986	0.146238	0.545914	0.267734	0.0166402	-0.103614	0.133385
Kynurenine/Tryptophan	Control	-0.097057	-0.287856	0.0937421	0.318761	0.0310907	-0.0956096	-0.300952	0.0989629	0.959977	0.0787248	-0.0455021	0.213523
Kynurenine/Tryptophan	Interaction	0.441152	0.168582	0.713722	0.00151299	3.21665	0.441816	0.162417	0.719158	0.344188	0.0839988	-0.0941014	0.247747
KYNA:KYNǂ	Pre-ETT	0.472411	0.0667977	0.878024	0.0224458	0.612133	0.473568	0.0741673	0.89232	0.855262	0.274074	0.013126	0.554699
Kynurenic acid/Kynurenine	Post-ETT	0.0537725	-0.35184	0.459385	0.794992	0.0438836	0.0469661	-0.349423	0.45139	0.0127391	0.138801	-0.132708	0.396845
Kynurenic acid/Kynurenine	Case	-0.393905	-0.673798	-0.114012	0.00580963	0.902906	-0.39302	-0.676521	-0.0980139	0.615283	-0.0819476	-0.217555	0.0579454
Kynurenic acid/Kynurenine	Control	0.024733	-0.249617	0.299083	0.859749	0.0287052	0.0226676	-0.259434	0.311634	0.580943	0.00844086	-0.139442	0.156755
Kynurenic acid/Kynurenine	Interaction	-0.418638	-0.810567	-0.0267092	0.0363017	0.314041	-0.421533	-0.808361	-0.0310711	3.0003	-0.235048	-0.442863	-0.0307565
Table S4B. Ratio analyses comparing ME/CFSF vs. HCF.
Ratios	ME/CFSF vs. HCF
	Comparison*	Coefficient	95% CI		p-value	BF	MAP	95% HDI		BFcombined	MAPcombined	95% HDIcombined
ORN:CIT	Pre-ETT	0.349508	-0.075753	0.774769	0.107217	0.185907	0.350323	-0.0869411	0.796373	0.127451	0.0474625	-0.263921	0.361797
Ornithine/Citrulline	Post-ETT	-0.0734623	-0.498723	0.351799	0.734929	0.051477	-0.0704027	-0.51102	0.354831	0.0126157	0.102359	-0.215694	0.409883
Ornithine/Citrulline	Case	-0.315142	-0.593386	-0.0368983	0.0264271	0.357626	-0.316646	-0.597024	-0.0294944	0.554855	-0.0703496	-0.263937	0.116091
Ornithine/Citrulline	Control	0.107828	-0.170416	0.386072	0.447526	0.0412879	0.103166	-0.180241	0.386401	1.3881	-0.120174	-0.321454	0.0807251
Ornithine/Citrulline	Interaction	-0.42297	-0.816466	-0.029474	0.0351374	0.327485	-0.417998	-0.818895	-0.012851	0.229124	-0.037294	-0.319864	0.259042
ARG:CIT	Pre-ETT	0.0736277	-0.359725	0.50698	0.739132	0.0505079	0.0790695	-0.347645	0.490437	0.148902	0.0825029	-0.236109	0.403263
Arginine/Citrulline	Post-ETT	-0.320155	-0.753508	0.113198	0.147619	0.136327	-0.317633	-0.742464	0.107821	0.0267687	0.202735	-0.124219	0.561699
Arginine/Citrulline	Case	-0.236994	-0.568262	0.094275	0.160861	0.0959283	-0.234319	-0.586754	0.102802	0.416462	0.0206786	-0.169457	0.209115
Arginine/Citrulline	Control	0.156789	-0.174479	0.488058	0.35359	0.0572888	0.158204	-0.183595	0.494181	1.31585	-0.107309	-0.322257	0.0971212
Arginine/Citrulline	Interaction	-0.393783	-0.862267	0.0747019	0.0994678	0.179478	-0.398311	-0.873881	0.0783229	0.239479	0.027142	-0.246104	0.315819
ARG:ORN	Pre-ETT	-0.378568	-0.840106	0.0829711	0.107918	0.131317	-0.352596	-0.833877	0.14392	0.185633	0.122826	-0.230222	0.489679
Arginine/Citrulline	Post-ETT	-0.328685	-0.790223	0.132854	0.162778	0.116512	-0.320558	-0.789306	0.172619	0.0139116	0.0921392	-0.251843	0.462816
Arginine/Citrulline	Case	0.0581836	-0.168542	0.284909	0.61498	0.0264228	0.0572393	-0.177832	0.293249	0.386178	0.0413351	-0.0937762	0.182342
Arginine/Citrulline	Control	0.00830073	-0.218424	0.235026	0.942795	0.0214416	0.0123333	-0.238625	0.243984	0.789652	0.0636847	-0.0913763	0.226477
Arginine/Citrulline	Interaction	0.0498828	-0.270755	0.370521	0.760428	0.0276167	0.0458597	-0.285829	0.380692	0.187598	-0.0357148	-0.245258	0.173664
KYN:TRPǂ	Pre-ETT	-0.346366	-0.89951	0.206778	0.219716	0.123527	-0.33916	-0.893894	0.180657	1.17334	-0.327113	-0.627563	-0.0191354
Kynurenine/Tryptophan	Post-ETT	0.195416	-0.357728	0.74856	0.488673	0.0704036	0.199541	-0.347721	0.752752	0.43083	-0.450647	-0.789722	-0.126363
Kynurenine/Tryptophan	Case	0.34918	0.133552	0.564808	0.0015041	1.37906	0.354757	0.129291	0.569864	0.479241	-0.063501	-0.189605	0.0617052
Kynurenine/Tryptophan	Control	-0.192603	-0.402155	0.0169501	0.0716354	0.108341	-0.196561	-0.409141	0.019702	0.69997	0.0612743	-0.0752315	0.196198
Kynurenine/Tryptophan	Interaction	0.541782	0.241103	0.842461	0.000413072	5.44329	0.54476	0.242153	0.849118	0.18539	0.0600588	-0.136703	0.245557
KYNA:KYNǂ	Pre-ETT	0.433856	-0.0455771	0.913288	0.0761226	0.27908	0.428396	-0.0404982	0.905562	0.539278	0.256016	-0.0280672	0.559375
Kynurenic acid/Kynurenine	Post-ETT	0.000595667	-0.478837	0.480028	0.998057	0.0549	-0.0125804	-0.497711	0.45041	0.00679285	0.0436176	-0.26449	0.366009
Kynurenic acid/Kynurenine	Case	-0.387987	-0.69545	-0.0805247	0.0133879	0.648432	-0.395253	-0.713124	-0.0629112	1.21499	-0.128672	-0.296961	0.0405025
Kynurenic acid/Kynurenine	Control	0.0452726	-0.253528	0.344073	0.766495	0.040583	0.0494916	-0.272792	0.367494	0.647518	0.0198301	-0.16245	0.211395
Kynurenic acid/Kynurenine	Interaction	-0.43326	-0.861996	-0.00452367	0.0476312	0.294847	-0.43237	-0.883542	0.0201431	2.5892	-0.290831	-0.535904	-0.0488915
Table S4C. Ratio analyses comparing ME/CFSM vs. HCM.
Ratios	ME/CFSM vs. HCM
	Comparison*	Coefficient	95% CI		p-value	BF	MAP	95% HDI		BFcombined	MAPcombined	95% HDIcombined
ORN:CIT	Pre-ETT	0.728081	-0.12199	1.57815	0.093211	0.341311	0.720063	-0.127265	1.56661	0.277729	0.219043	-0.335566	0.732926
Ornithine/Citrulline	Post-ETT	0.332368	-0.517703	1.18244	0.443484	0.115154	0.340047	-0.52323	1.15782	0.0153064	0.0987291	-0.410504	0.603719
Ornithine/Citrulline	Case	-0.536689	-0.96142	-0.111957	0.0132641	0.559377	-0.533343	-0.99729	-0.0691901	4.88988	-0.297913	-0.578931	0.00248541
Ornithine/Citrulline	Control	-0.140976	-0.579637	0.297685	0.528767	0.0487409	-0.137688	-0.626398	0.322103	2.83798	-0.2043	-0.492993	0.0821788
Ornithine/Citrulline	Interaction	-0.395713	-1.0063	0.214878	0.204007	0.116714	-0.390937	-1.03213	0.274463	0.533328	-0.187467	-0.607105	0.232881
ARG:CIT	Pre-ETT	0.960861	0.324257	1.59747	0.00309363	3.00448	0.998508	0.301351	1.70548	0.679506	0.358378	-0.0850333	0.784936
Arginine/Citrulline	Post-ETT	-0.076709	-0.713314	0.559896	0.813301	0.0603965	-0.0441498	-0.719656	0.657883	0.0637036	0.372842	-0.0593869	0.79974
Arginine/Citrulline	Case	-0.554358	-1.06289	-0.0458271	0.0326314	0.36495	-0.55405	-1.07434	-0.0228338	0.713378	-0.0159914	-0.316142	0.301189
Arginine/Citrulline	Control	0.483212	-0.0419969	1.00842	0.0713504	0.236688	0.484377	-0.0793447	1.03428	1.29055	-0.0437896	-0.327791	0.244417
Arginine/Citrulline	Interaction	-1.03757	-1.76863	-0.30651	0.00540724	2.24537	-1.04035	-1.80516	-0.247955	0.394414	-0.110449	-0.513504	0.308426
ARG:ORN	Pre-ETT	0.397535	-0.232792	1.02786	0.216417	0.140671	0.343328	-0.278113	0.990873	0.38124	0.285201	-0.167428	0.747523
Arginine/Citrulline	Post-ETT	-0.0848783	-0.715205	0.545448	0.791839	0.0765442	-0.119558	-0.736495	0.526963	0.0417074	0.257471	-0.212498	0.734396
Arginine/Citrulline	Case	0.0661561	-0.239682	0.371994	0.671593	0.0406447	0.0678627	-0.27315	0.376573	1.4173	0.163567	-0.0577285	0.404783
Arginine/Citrulline	Control	0.548569	0.232702	0.864437	0.000664361	4.01474	0.546901	0.215409	0.892966	11.883	0.271685	0.0344244	0.498345
Arginine/Citrulline	Interaction	-0.482413	-0.922083	-0.0427437	0.0315151	0.400884	-0.476564	-0.956011	-0.0059323	0.403302	-0.133846	-0.442248	0.190933
KYN:TRPǂ	Pre-ETT	-0.824332	-1.44669	-0.201976	0.00943055	1.26658	-0.810001	-1.47867	-0.114954	21.5842	-0.802665	-1.27941	-0.312818
Kynurenine/Tryptophan	Post-ETT	-0.624016	-1.24637	-0.00165928	0.0493923	0.389358	-0.605829	-1.26804	0.103464	0.628717	-0.706057	-1.16684	-0.196536
Kynurenine/Tryptophan	Case	0.332569	-0.0761102	0.741248	0.110723	0.157754	0.329175	-0.104515	0.763269	1.51321	0.177582	-0.0933072	0.451208
Kynurenine/Tryptophan	Control	0.132253	-0.276427	0.540932	0.525909	0.0581636	0.134858	-0.299884	0.561301	1.70712	0.141617	-0.124841	0.410452
Kynurenine/Tryptophan	Interaction	0.200316	-0.377643	0.778276	0.496942	0.0705815	0.193685	-0.413277	0.824711	0.355194	0.0889986	-0.32057	0.448334
KYNA:KYNǂ	Pre-ETT	0.555846	-0.248553	1.36025	0.175625	0.171163	0.536256	-0.251085	1.36051	0.755418	0.44981	-0.0863353	0.998942
Kynurenic acid/Kynurenine	Post-ETT	0.17309	-0.63131	0.977489	0.673213	0.0807597	0.147512	-0.692027	0.990511	0.105994	0.466709	-0.079423	1.00598
Kynurenic acid/Kynurenine	Case	-0.407318	-1.01952	0.204888	0.192227	0.118134	-0.396389	-1.03714	0.247903	0.826332	0.0904979	-0.174367	0.362266
Kynurenic acid/Kynurenine	Control	-0.0245618	-0.636768	0.587645	0.937324	0.0530043	-0.0232578	-0.650825	0.629919	1.02627	4.03323e-05	-0.267031	0.265549
Kynurenic acid/Kynurenine	Interaction	-0.382757	-1.24855	0.483034	0.386228	0.102243	-0.377637	-1.27357	0.52455	0.348327	-0.0739145	-0.435726	0.317802
Table S4D. Ratio analyses comparing ME/CFSYF vs. HCYF.
Ratios	ME/CFSYF vs. HCYF
	Comparison*	Coefficient	95% CI		p-value	BF	MAP	95% HDI		BFcombined	MAPcombined	95% HDIcombined
ORN:CIT	Pre-ETT	0.418492	-0.312995	1.14998	0.262153	0.13718	0.416567	-0.356017	1.15589	0.183944	0.0530254	-0.346611	0.443672
Ornithine/Citrulline	Post-ETT	-0.221298	-0.952785	0.510189	0.553213	0.0897505	-0.216577	-0.957947	0.522735	0.0213598	0.130325	-0.290735	0.522886
Ornithine/Citrulline	Case	-0.401146	-0.861984	0.0596932	0.0879919	0.17914	-0.392482	-0.910605	0.120451	0.883141	-0.120656	-0.378068	0.140654
Ornithine/Citrulline	Control	0.238645	-0.309863	0.787153	0.393803	0.0852897	0.241275	-0.340368	0.805874	1.57825	-0.137073	-0.41218	0.130556
Ornithine/Citrulline	Interaction	-0.63979	-1.35619	0.0766127	0.0800555	0.32253	-0.643457	-1.42187	0.130102	0.116855	-0.0749747	-0.429709	0.280769
ARG:CIT	Pre-ETT	0.27681	-0.398629	0.952248	0.421838	0.0911174	0.262934	-0.498899	1.02289	0.25436	0.18922	-0.17596	0.566261
Arginine/Citrulline	Post-ETT	-0.092813	-0.768252	0.582626	0.787682	0.0744331	-0.10664	-0.800451	0.623386	0.27255	0.471157	0.101387	0.829091
Arginine/Citrulline	Case	-0.111359	-0.674272	0.451554	0.698214	0.0631409	-0.119092	-0.668981	0.453975	0.629054	0.0806399	-0.151439	0.320946
Arginine/Citrulline	Control	0.258263	-0.411737	0.928264	0.449948	0.0869536	0.263079	-0.386905	0.921075	1.91632	-0.154125	-0.411994	0.0960089
Arginine/Citrulline	Interaction	-0.369622	-1.24471	0.505462	0.40775	0.111026	-0.372089	-1.26865	0.472067	0.184602	0.21191	-0.132699	0.556011
ARG:ORN	Pre-ETT	-0.28085	-1.20147	0.639766	0.549893	0.0920915	-0.308426	-1.36719	0.651952	0.34164	0.262061	-0.189978	0.732593
Arginine/Citrulline	Post-ETT	0.0119734	-0.908643	0.93259	0.979663	0.0709941	-0.00054037	-1.00284	0.971916	0.0482522	0.325713	-0.145754	0.792753
Arginine/Citrulline	Case	0.151453	-0.26862	0.571526	0.479788	0.0458659	0.153725	-0.311698	0.608399	0.49544	0.0497437	-0.147393	0.245106
Arginine/Citrulline	Control	-0.141371	-0.641358	0.358617	0.579458	0.048102	-0.138284	-0.678186	0.395647	0.784934	0.00436007	-0.208699	0.214479
Arginine/Citrulline	Interaction	0.292823	-0.360207	0.945854	0.379476	0.073046	0.295971	-0.409893	0.993929	0.110064	0.0884597	-0.200589	0.382091
KYN:TRPǂ	Pre-ETT	-0.330361	-1.10173	0.441004	0.401236	0.122619	-0.302826	-1.15326	0.495088	0.318085	-0.249316	-0.586451	0.0983362
Kynurenine/Tryptophan	Post-ETT	0.251054	-0.520312	1.02242	0.523537	0.119271	0.243728	-0.570289	1.0349	0.233145	-0.444203	-0.80523	-0.0830232
Kynurenine/Tryptophan	Case	0.360668	0.0138326	0.707504	0.0415367	0.302288	0.361756	-0.00595749	0.728938	0.447259	-0.0402875	-0.240312	0.148369
Kynurenine/Tryptophan	Control	-0.220747	-0.633564	0.19207	0.294613	0.0898169	-0.218482	-0.658885	0.219308	2.6903	0.154736	-0.0398608	0.348465
Kynurenine/Tryptophan	Interaction	0.581415	0.042237	1.12059	0.034558	0.532253	0.573759	0.01656	1.15541	0.0634216	-0.0488007	-0.323546	0.210729
KYNA:KYNǂ	Pre-ETT	0.372342	-0.302084	1.04677	0.279221	0.17011	0.408292	-0.308252	1.13757	0.418455	0.31221	-0.106441	0.769263
Kynurenic acid/Kynurenine	Post-ETT	0.100661	-0.573765	0.775088	0.769879	0.0890356	0.117958	-0.55643	0.846536	0.0297164	0.243336	-0.184824	0.682074
Kynurenic acid/Kynurenine	Case	-0.178472	-0.572083	0.215138	0.374167	0.0723657	-0.169888	-0.589671	0.228019	0.503404	0.00697422	-0.201186	0.22964
Kynurenic acid/Kynurenine	Control	0.0932085	-0.375282	0.561699	0.696578	0.0634789	0.0901549	-0.381389	0.593606	1.00243	0.0654455	-0.162607	0.301885
Kynurenic acid/Kynurenine	Interaction	-0.271681	-0.883573	0.340212	0.384177	0.100904	-0.27147	-0.908854	0.362751	0.158796	-0.163441	-0.474697	0.156509
Table S4E. Ratio analyses comparing ME/CFSOF vs. HCOF.
Ratios	ME/CFSOF vs. HCOF
	Comparison*	Coefficient	95% CI		p-value	BF	MAP	95% HDI		BFcombined	MAPcombined	95% HDIcombined
ORN:CIT	Pre-ETT	0.339233	-0.195062	0.873528	0.213347	0.151781	0.340214	-0.204228	0.877235	0.321008	0.224157	-0.156264	0.610606
Ornithine/Citrulline	Post-ETT	0.0586217	-0.475673	0.592917	0.829734	0.0708555	0.0709318	-0.480245	0.61332	0.0220908	0.178693	-0.221916	0.549717
Ornithine/Citrulline	Case	-0.238192	-0.58836	0.111976	0.182463	0.106754	-0.239234	-0.595262	0.129657	1.28718	-0.155116	-0.357118	0.0622721
Ornithine/Citrulline	Control	0.0424197	-0.269145	0.353984	0.789584	0.0399333	0.039183	-0.286366	0.354892	2.78778	-0.166424	-0.384804	0.0405924
Ornithine/Citrulline	Interaction	-0.280611	-0.749322	0.1881	0.240633	0.0994023	-0.276097	-0.74934	0.206149	0.107195	-0.0865379	-0.37927	0.21459
ARG:CIT	Pre-ETT	0.0265031	-0.579683	0.63269	0.931712	0.0688847	-0.00697123	-0.638047	0.63721	0.440039	0.280758	-0.0981865	0.6556
Arginine/Citrulline	Post-ETT	-0.428952	-1.03514	0.177234	0.165467	0.220008	-0.445828	-1.06296	0.171535	0.0229948	0.122763	-0.280219	0.524079
Arginine/Citrulline	Case	-0.349403	-0.748254	0.0494473	0.0859831	0.192504	-0.346143	-0.760997	0.0816397	0.567706	-0.0750774	-0.27984	0.142034
Arginine/Citrulline	Control	0.106052	-0.248828	0.460932	0.558068	0.0457603	0.0985697	-0.253996	0.470136	0.923128	-0.0174342	-0.250229	0.212996
Arginine/Citrulline	Interaction	-0.455455	-0.989329	0.0784189	0.0945102	0.21275	-0.454255	-1.00804	0.105899	0.430224	-0.306071	-0.610926	0.0235583
ARG:ORN	Pre-ETT	-0.38453	-0.957533	0.188472	0.188412	0.189428	-0.414815	-1.00564	0.178339	0.183556	0.0739977	-0.257933	0.4268
Arginine/Citrulline	Post-ETT	-0.492935	-1.06594	0.080068	0.0917785	0.366063	-0.510913	-1.08804	0.0873519	0.0121978	-0.0556513	-0.417033	0.311628
Arginine/Citrulline	Case	-0.025268	-0.268052	0.217516	0.838365	0.0279512	-0.02274	-0.281471	0.242439	0.665296	0.0923102	-0.0477483	0.230416
Arginine/Citrulline	Control	0.0831364	-0.132883	0.299155	0.450666	0.0326156	0.0802105	-0.149208	0.315838	32.7955	0.235205	0.0800026	0.394043
Arginine/Citrulline	Interaction	-0.108404	-0.433379	0.21657	0.51324	0.0375792	-0.105571	-0.450894	0.235255	0.464575	-0.217928	-0.430552	-0.00539526
KYN:TRPǂ	Pre-ETT	-0.666352	-1.506	0.173292	0.119838	0.278117	-0.654933	-1.50072	0.19941	5.81998	-0.559927	-0.968369	-0.159317
Kynurenine/Tryptophan	Post-ETT	-0.15013	-0.989775	0.689514	0.726004	0.0866829	-0.132427	-0.958221	0.736124	0.175503	-0.477374	-0.893186	-0.0772024
Kynurenine/Tryptophan	Case	0.337691	0.05707	0.618312	0.0183459	0.373664	0.336482	0.0389602	0.647107	0.527657	0.0733185	-0.0876131	0.226293
Kynurenine/Tryptophan	Control	-0.178531	-0.414708	0.0576467	0.138454	0.0728231	-0.176774	-0.421985	0.073574	0.546186	0.000806294	-0.171183	0.163639
Kynurenine/Tryptophan	Interaction	0.516222	0.149442	0.883002	0.00580609	0.836959	0.516269	0.115865	0.903814	0.288515	0.212036	-0.0324214	0.438059
KYNA:KYNǂ	Pre-ETT	0.428257	-0.25642	1.11293	0.220224	0.163422	0.432205	-0.283372	1.1247	0.460899	0.28197	-0.104156	0.645548
Kynurenic acid/Kynurenine	Post-ETT	-0.19055	-0.875227	0.494126	0.585429	0.0896538	-0.177889	-0.89941	0.520569	0.0155569	0.0660065	-0.316798	0.445087
Kynurenic acid/Kynurenine	Case	-0.597502	-1.05957	-0.13543	0.0112634	0.988721	-0.589587	-1.09719	-0.113556	0.955048	-0.119291	-0.299691	0.0616159
Kynurenic acid/Kynurenine	Control	0.0213046	-0.367587	0.410196	0.914493	0.0467026	0.0198927	-0.384286	0.426152	0.796301	-0.0275931	-0.238925	0.183335
Kynurenic acid/Kynurenine	Interaction	-0.618807	-1.22275	-0.0148641	0.0446218	0.43974	-0.613206	-1.25675	0.0204983	0.627091	-0.302341	-0.581092	-0.0195688
Table S4F. Ratio analyses comparing ME/CFSSD† vs. HC.
Ratios	ME/CFSSD† vs. HC
	Comparison*	Coefficient	95% CI		p-value	BF	MAP	95% HDI		BFcombined	MAPcombined	95% HDIcombined
ORN:CIT	Pre-ETT	0.173301	-0.401679	0.748282	0.554694	0.0605831	0.178593	-0.380548	0.742356	0.18273	-0.0542133	-0.506975	0.414086
Ornithine/Citrulline	Post-ETT	-0.0743799	-0.649361	0.500601	0.799849	0.0529612	-0.0706339	-0.630332	0.487779	0.0160402	0.188247	-0.26733	0.622646
Ornithine/Citrulline	Case	-0.213031	-0.675466	0.249405	0.366579	0.0786017	-0.212687	-0.674896	0.267416	0.98252	0.1292	-0.209459	0.473025
Ornithine/Citrulline	Control	0.0346504	-0.189664	0.258965	0.762072	0.0281318	0.0347307	-0.198214	0.273473	1.08783	-0.0888826	-0.267504	0.0869516
Ornithine/Citrulline	Interaction	-0.247681	-0.76165	0.266287	0.344911	0.0543685	-0.255474	-0.759699	0.2786	0.480429	0.102718	-0.307964	0.508876
ARG:CIT	Pre-ETT	0.499429	-0.0753472	1.07421	0.0885619	0.197311	0.493725	-0.0759384	1.06182	0.364017	0.25997	-0.160127	0.680765
Arginine/Citrulline	Post-ETT	0.0617493	-0.513027	0.636526	0.833229	0.0453938	0.0492331	-0.509382	0.626261	0.0173011	0.06874	-0.332299	0.501668
Arginine/Citrulline	Case	-0.184884	-0.764738	0.39497	0.532019	0.0743401	-0.18078	-0.78977	0.406782	1.58934	-0.191928	-0.516084	0.131242
Arginine/Citrulline	Control	0.252796	-0.0284749	0.534066	0.0781464	0.144239	0.25179	-0.0420072	0.545472	0.62268	-0.010309	-0.177799	0.152781
Arginine/Citrulline	Interaction	-0.43768	-1.08215	0.206792	0.183166	0.103361	-0.436407	-1.1221	0.256096	0.711776	-0.207468	-0.600074	0.196231
ARG:ORN	Pre-ETT	0.224863	-0.38776	0.837487	0.471892	0.0701741	0.223253	-0.402613	0.848004	0.503049	0.323808	-0.121997	0.757707
Arginine/Citrulline	Post-ETT	0.114158	-0.498465	0.726781	0.714943	0.0554753	0.120103	-0.498923	0.710081	0.0201741	-0.159146	-0.596668	0.258912
Arginine/Citrulline	Case	0.056498	-0.386063	0.499059	0.802424	0.0495376	0.0587021	-0.386219	0.516848	40.4579	-0.366097	-0.623027	-0.123703
Arginine/Citrulline	Control	0.167203	-0.0474704	0.381877	0.12687	0.0875965	0.166555	-0.0575769	0.376754	4.96239	0.136717	0.0108763	0.264485
Arginine/Citrulline	Interaction	-0.110705	-0.602585	0.381174	0.659125	0.0350184	-0.10569	-0.631968	0.378625	16.1225	-0.414684	-0.731326	-0.113342
KYN:TRPǂ	Pre-ETT	-0.708783	-1.55372	0.136152	0.100148	0.213688	-0.69419	-1.52307	0.155931	0.334078	-0.193148	-0.717224	0.307651
Kynurenine/Tryptophan	Post-ETT	-0.385529	-1.23046	0.459406	0.371163	0.0864283	-0.354109	-1.20097	0.457568	0.0345881	-0.229089	-0.734439	0.272292
Kynurenine/Tryptophan	Case	0.226197	-0.18537	0.637764	0.281393	0.069116	0.224276	-0.219517	0.659045	0.628	0.00444417	-0.262969	0.265816
Kynurenine/Tryptophan	Control	-0.097057	-0.288197	0.0940831	0.319625	0.0285154	-0.0954428	-0.293662	0.0993498	0.509684	0.00698279	-0.125892	0.146689
Kynurenine/Tryptophan	Interaction	0.323254	-0.130532	0.77704	0.162661	0.0619764	0.321124	-0.153257	0.795153	0.362035	0.0484955	-0.28072	0.376823
KYNA:KYNǂ	Pre-ETT	0.492129	-0.195598	1.17986	0.160758	0.148121	0.472021	-0.206226	1.19975	0.445515	0.293773	-0.121276	0.722738
Kynurenic acid/Kynurenine	Post-ETT	0.165668	-0.522059	0.853395	0.636827	0.0640099	0.161413	-0.568767	0.870743	0.034334	0.239234	-0.172086	0.636496
Kynurenic acid/Kynurenine	Case	-0.301728	-0.862132	0.258675	0.291302	0.111079	-0.306908	-0.870378	0.252438	0.757263	-0.00814304	-0.294097	0.286335
Kynurenic acid/Kynurenine	Control	0.024733	-0.23553	0.284996	0.852243	0.0299543	0.0243122	-0.253818	0.297253	0.756303	0.0528163	-0.109583	0.216243
Kynurenic acid/Kynurenine	Interaction	-0.326461	-0.944352	0.291429	0.300415	0.0668747	-0.329946	-0.957525	0.293233	0.581339	-0.140119	-0.524759	0.242819
Table S4G. Ratio analyses comparing ME/CFSLD† vs. HC.
Ratios	ME/CFSLD† vs. HC
	Comparison*	Coefficient	95% CI		p-value	BF	MAP	95% HDI		BFcombined	MAPcombined	95% HDIcombined
ORN:CIT	Pre-ETT	0.572414	0.1441	1.00073	0.00880927	1.39563	0.573114	0.159319	1.00082	0.250596	0.182512	-0.111203	0.473595
Ornithine/Citrulline	Post-ETT	0.115365	-0.312948	0.543679	0.59756	0.0480928	0.112471	-0.318207	0.529242	0.0154435	0.166801	-0.135525	0.465794
Ornithine/Citrulline	Case	-0.422398	-0.691368	-0.153428	0.00208407	4.52011	-0.426705	-0.691827	-0.158377	1.35106	-0.147019	-0.33321	0.0389861
Ornithine/Citrulline	Control	0.0346504	-0.200557	0.269858	0.772781	0.0242048	0.033849	-0.204224	0.269577	2.92398	-0.146757	-0.317528	0.0271683
Ornithine/Citrulline	Interaction	-0.457048	-0.814354	-0.0997427	0.0121729	0.585415	-0.455084	-0.817977	-0.0832849	0.340599	-0.087714	-0.3343	0.164982
ARG:CIT	Pre-ETT	0.390732	0.00222706	0.779237	0.0487011	0.284451	0.387189	-8.97286e-06	0.785817	0.290034	0.1964	-0.0652951	0.472788
Arginine/Citrulline	Post-ETT	-0.226604	-0.615109	0.161901	0.252959	0.077479	-0.221679	-0.592423	0.151813	0.224121	0.33651	0.069887	0.615953
Arginine/Citrulline	Case	-0.36454	-0.689239	-0.0398411	0.0277746	0.353059	-0.361133	-0.691789	-0.0155368	0.606609	0.0734151	-0.0978285	0.247842
Arginine/Citrulline	Control	0.252796	-0.0311451	0.536737	0.0809887	0.128264	0.249647	-0.0408488	0.532779	0.995864	-0.0813468	-0.257721	0.0977224
Arginine/Citrulline	Interaction	-0.617336	-1.04867	-0.185999	0.00502967	1.63558	-0.608712	-1.05897	-0.174213	0.299505	0.0110297	-0.248329	0.257534
ARG:ORN	Pre-ETT	-0.198261	-0.618015	0.221492	0.354578	0.0630388	-0.181334	-0.612421	0.229261	0.168233	0.147592	-0.144272	0.45965
Arginine/Citrulline	Post-ETT	-0.30763	-0.727384	0.112124	0.150882	0.10073	-0.296092	-0.718704	0.159373	0.0209181	0.211724	-0.102678	0.516537
Arginine/Citrulline	Case	0.0578347	-0.163172	0.278841	0.608022	0.0258503	0.0599795	-0.165515	0.281172	3.22654	0.139164	0.011887	0.268817
Arginine/Citrulline	Control	0.167203	-0.0260614	0.360468	0.0899491	0.0810614	0.166613	-0.0293305	0.364973	2.03098	0.109781	-0.0207151	0.238516
Arginine/Citrulline	Interaction	-0.109369	-0.402959	0.184222	0.465312	0.0286872	-0.107803	-0.410751	0.184822	0.24212	-0.0153514	-0.197773	0.172949
KYN:TRPǂ	Pre-ETT	-0.434249	-0.951819	0.0833214	0.100086	0.187972	-0.428015	-0.952185	0.10667	3.45126	-0.387216	-0.668819	-0.0910322
Kynurenine/Tryptophan	Post-ETT	0.0151425	-0.502428	0.532713	0.954272	0.0517688	0.0275268	-0.503863	0.5357	1.32408	-0.478	-0.764263	-0.190297
Kynurenine/Tryptophan	Case	0.352334	0.136571	0.568097	0.00137161	2.17528	0.354137	0.137063	0.568732	0.296692	-0.0115282	-0.145213	0.119723
Kynurenine/Tryptophan	Control	-0.097057	-0.280835	0.0867206	0.300622	0.0336633	-0.0967333	-0.280032	0.0938938	0.853622	0.0727617	-0.0560119	0.19797
Kynurenine/Tryptophan	Interaction	0.449391	0.165969	0.732813	0.00188548	1.68639	0.447376	0.155636	0.734753	0.271424	0.0671578	-0.123586	0.257441
KYNA:KYNǂ	Pre-ETT	0.403871	-0.0552239	0.862966	0.0846713	0.216893	0.388399	-0.0610228	0.842191	0.356711	0.226228	-0.0620257	0.498771
Kynurenic acid/Kynurenine	Post-ETT	-0.0174606	-0.476555	0.441634	0.940579	0.0489464	-0.0263623	-0.483746	0.432832	0.0137526	0.0794975	-0.207683	0.380294
Kynurenic acid/Kynurenine	Case	-0.396598	-0.717412	-0.0757844	0.0153947	0.584802	-0.393504	-0.723422	-0.0650722	0.504393	-0.0666479	-0.223241	0.0888603
Kynurenic acid/Kynurenine	Control	0.024733	-0.248523	0.297989	0.859193	0.0297177	0.0279952	-0.245763	0.295943	0.622966	0.0216082	-0.133124	0.174848
Kynurenic acid/Kynurenine	Interaction	-0.421332	-0.842746	8.31181e-05	0.0500452	0.238318	-0.419951	-0.849953	-0.00526035	2.59117	-0.241079	-0.462912	-0.0143918
A. ME/CFS vs. HC. B. ME/CFSF vs. HCF. C. ME/CFSM vs. HCM. D. ME/CFSYF vs. HCYF. E. ME/CFSOF vs. HCOF. F. ME/CFSSD vs. HC. G. ME/CFSLD vs. HC. Linear mixed-effect models (LMM) were used to compare the ratios between groups and within subjects, adjusted for age, sex, race/ethnicity, geographic/clinical site, body mass index (BMI), and self-reported irritable bowel syndrome (sr-IBS). The covariate o…
* Inferences on five comparisons were derived from the mixed-effect models. Pre-ETT: difference in analyte levels between ME/CFS and HCs before exercise; Post-ETT: difference in analyte levels between ME/CFS and HCs after exercise; Case: changes of analyte levels from before to after exercise in ME/CFS; Control; changes of analyte levels from before to after exercise in HC; Interaction: differenc…
ǂ Models of these ratios were additionally adjusted for antidepressant medication.
† The cutoff for the stratification on the duration of illness was set at 3 years (short-duration ≤3 years, long-duration >3 years).
Increased
Decreased
