## Supplementary material for "Heightened innate immunity may trigger chronic inflammation, fatigue and post-exertional malaise in ME/CFS": Table S5

### Sheet: Table S9
Table S5A. Chemical enrichment analyses comparing ME/CFS vs. HC.
ME/CFS vs. HC Before Exercise
Cluster name	Cluster size	p-value	Key compound	Altered	Increased	Decreased	Altered Ratio
Triacylglycerols	44	1.2e-07	TAG (56:5) C	1	1	0	0.02
Unsaturated triglycerides	59	0.00079	TAG (56:6)	2	2	0	0.03
Diglycerides	9	0.0012	DAG (36:2)	1	1	0	0.1
diHOME	3	0.0012	12,13-Dihydroxyoctadec-9-enoic acid	1	0	1	0.3
Terpenes	5	0.024	Linalool	1	0	1	0.2
Hydroxybutyrates	9	0.026	3-Hydroxyvaleric acid	2	0	2	0.2
ME/CFS vs. HC After Exercise
Cluster name	Cluster size	p-value	Key compound	Altered	Increased	Decreased	Altered Ratio
Diglycerides	9	4.9e-06	DAG (36:3)	1	1	0	0.1
Unsaturated triglycerides	59	6.6e-06	TAG (56:6)	1	1	0	0.02
Drugs	29	0.0068	Carboxyibuprofen	1	1	0	0.03
Carnitine	14	0.011	CAR (12:0)	1	0	1	0.07
Carboxylic acids	3	0.012	Cinnamic acid	1	1	0	0.3
Exposome compounds, food	18	0.021	Caffeine	2	0	2	0.1
Metabolomics Trajectory in ME/CFS
Cluster name	Cluster size	p-value	Key compound	Altered	Increased	Decreased	Altered Ratio
Disaccharides	3	0.0012	Maltose	1	0	1	0.3
Metabolomics Trajectory in HC
Cluster name	Cluster size	p-value	Key compound	Altered	Increased	Decreased	Altered Ratio
Unsaturated triglycerides	59	3.6e-10	TAG (49:2)	1	0	1	0.02
Sulfur amino acids	7	0.0039	Methionine - BA	1	1	0	0.1
Table S5B. Chemical enrichment analyses comparing ME/CFSF vs. HCF.
ME/CFSF vs. HCF Before Exercise
Cluster name	Cluster size	p-value	Key compound	Altered	Increased	Decreased	Altered Ratio
Diglycerides	9	6.9e-05	DAG (38:6)	1	1	0	0.1
HEPE	3	0.0021	5-Hydroxy-6,8,11,14,17-eicosapentaenoic acid	2	0	2	0.7
diHOME	3	0.0023	12,13-Dihydroxyoctadec-9-enoic acid	1	0	1	0.3
Terpenes	5	0.0064	Picrotin	1	0	1	0.2
Keto acids	4	0.007	3-Methyl-2-oxovaleric acid	1	0	1	0.2
Unsaturated triglycerides	59	0.03	TAG (56:7) A	2	2	0	0.03
Hydroxybutyrates	9	0.044	3-Hydroxyvaleric acid	2	0	2	0.2
ME/CFSF vs. HCF After Exercise
Cluster name	Cluster size	p-value	Key compound	Altered	Increased	Decreased	Altered Ratio
Unsaturated triglycerides	59	1.1e-05	TAG (56:7) A	2	2	0	0.03
Diglycerides	9	1.2e-05	DAG (38:5)	2	2	0	0.2
Unsaturated fatty acids	26	0.031	Linoleic acid - BA	1	1	0	0.04
Metabolomics Trajectory in ME/CFSF
Cluster name	Cluster size	p-value	Key compound	Altered	Increased	Decreased	Altered Ratio
Metabolomics Trajectory in HCF
Cluster name	Cluster size	p-value	Key compound	Altered	Increased	Decreased	Altered Ratio
Unsaturated triglycerides	59	7.5e-08	TAG (49:2)	1	0	1	0.02
Oxidized fatty acids	5	0.029	beta-Hydroxymyristic acid	1	0	1	0.2
Table S5C. Chemical enrichment analyses comparing ME/CFSM vs. HCM.
ME/CFSM vs. HCM Before Exercise
Cluster name	Cluster size	p-value	Key compound	Altered	Increased	Decreased	Altered Ratio
Triacylglycerols	44	4.8e-06	TAG (55:1)	4	4	0	0.09
Unsaturated triglycerides	59	0.00012	TAG (56:2)	3	3	0	0.05
PC-ether-vlc	14	0.049	PC (p-42:2)/PC (o-42:3)	1	0	1	0.07
ME/CFSM vs. HCM After Exercise
Cluster name	Cluster size	p-value	Key compound	Altered	Increased	Decreased	Altered Ratio
Metabolomics Trajectory in ME/CFSM
Cluster name	Cluster size	p-value	Key compound	Altered	Increased	Decreased	Altered Ratio
Unsaturated triglycerides	59	4e-11	TAG (60:2)	2	0	2	0.03
Triacylglycerols	44	1.6e-09	TAG (55:2)	1	0	1	0.02
Phosphatidylcholines	31	0.0019	PC (35:3)	1	0	1	0.03
Metabolomics Trajectory in HCM
Cluster name	Cluster size	p-value	Key compound	Altered	Increased	Decreased	Altered Ratio
Sulfur amino acids	7	0.012	Methionine - BA	1	1	0	0.1
Sugar alcohols	8	0.019	Arabitol	1	0	1	0.1
Table S5D. Chemical enrichment analyses comparing ME/CFSYF vs. HCYF.
ME/CFSYF vs. HCYF Before Exercise
Cluster name	Cluster size	p-value	Key compound	Altered	Increased	Decreased	Altered Ratio
HODE	3	7.7e-05	13-Hydroxyoctadecadienoic acid	2	0	2	0.7
Terpenes	5	9.9e-05	Picrotin	1	0	1	0.2
DiHETE	7	0.0028	6-trans-Leukotriene B4	3	0	3	0.4
HETE	7	0.0031	8-Hydroxyeicosa-5,9,11,14-tetraenoic acid	3	0	3	0.4
HEPE	3	0.0032	5-Hydroxy-6,8,11,14,17-eicosapentaenoic acid	2	0	2	0.7
Saturated glycerides	3	0.0044	9S,10R-Dihydroxy-stearic acid	1	0	1	0.3
EpETrE	7	0.023	12,13-Epoxy-9-octadecenoic acid	2	0	2	0.3
Prostaglandins	10	0.041	6-Ketoprostaglandin F1 alpha	1	0	1	0.1
ME/CFSYF vs. HCYF After Exercise
Cluster name	Cluster size	p-value	Key compound	Altered	Increased	Decreased	Altered Ratio
Diglycerides	9	2.1e-07	DAG (36:4)	1	1	0	0.1
Unsaturated triglycerides	59	0.00043	TAG (56:7) A	3	3	0	0.05
Phosphatidylcholines	31	0.017	PC (32:1)	2	0	2	0.06
Metabolomics Trajectory in ME/CFSYF
Cluster name	Cluster size	p-value	Key compound	Altered	Increased	Decreased	Altered Ratio
Triacylglycerols	44	4.4e-06	TAG (57:2)	1	0	1	0.02
1-Acyl-sn-glycero-3-phosphoethanolamines	4	0.00022	LPE (20:4)	1	0	1	0.2
Unsaturated triglycerides	59	0.00048	TAG (60:2)	1	0	1	0.02
HEPE	3	0.043	5-Hydroxy-6,8,11,14,17-eicosapentaenoic acid	1	1	0	0.3
Metabolomics Trajectory in HCYF
Cluster name	Cluster size	p-value	Key compound	Altered	Increased	Decreased	Altered Ratio
Unsaturated triglycerides	59	8.6e-06	TAG (49:3)	1	0	1	0.02
Table S5E. Chemical enrichment analyses comparing ME/CFSOF vs. HCOF.
ME/CFSOF vs. HCOF Before Exercise
Cluster name	Cluster size	p-value	Key compound	Altered	Increased	Decreased	Altered Ratio
ME/CFSOF vs. HCOF After Exercise
Cluster name	Cluster size	p-value	Key compound	Altered	Increased	Decreased	Altered Ratio
Biogenic amines	19	0.032	4-Hydroxyhippuric acid	1	1	0	0.05
Metabolomics trajectory in ME/CFSOF
Cluster name	Cluster size	p-value	Key compound	Altered	Increased	Decreased	Altered Ratio
Metabolomics trajectory in HCOF
Cluster name	Cluster size	p-value	Key compound	Altered	Increased	Decreased	Altered Ratio
Unsaturated ceramides	13	3.1e-09	Ceramide (42:1;2O); Cer (18:1;2O/24:0)	1	0	1	0.08
Table S5F. Chemical enrichment analyses comparing ME/CFSSD† vs. HC.
ME/CFSSD† vs. HC Before Exercise
Cluster name	Cluster size	p-value	Key compound	Altered	Increased	Decreased	Altered Ratio
Pyridines	4	0.0087	4-Pyridoxic acid	1	1	0	0.2
ME/CFSSD† vs. HC After Exercise
Cluster name	Cluster size	p-value	Key compound	Altered	Increased	Decreased	Altered Ratio
PE-ether-PUFA	12	5.9e-08	PE (o-38:6); PE (o-18:2-20:4)	1	1	0	0.08
PC-ether-PUFA	12	0.001	PC (p-40:6)/PC (o-40:7) B	2	2	0	0.2
PC-ether	26	0.005	PC (p-36:1)/PC (o-36:2) B	1	1	0	0.04
Pyridines	4	0.0098	4-Pyridoxic acid	1	1	0	0.2
Food exposome compound	18	0.017	Theophylline	1	0	1	0.06
Alkyl derivative amino acids	19	0.026	N-Acetylleucine	1	1	0	0.05
Metabolomics Trajectory in ME/CFSSD†
Cluster name	Cluster size	p-value	Key compound	Altered	Increased	Decreased	Altered Ratio
PC-ether	26	8.3e-06	PC (p-36:4)/PC (o-36:5)	1	1	0	0.04
PC-ether-vlc	14	0.011	PC (p-38:4)/PC (o-38:5) B	2	2	0	0.1
Table S5G. Chemical enrichment analyses comparing ME/CFSLD† vs. HC.
ME/CFSLD† vs. HC Before Exercise
Cluster name	Cluster size	p-value	Key compound	Altered	Increased	Decreased	Altered Ratio
Triacylglycerols	44	9.6e-11	TAG (56:5) C	3	3	0	0.07
Unsaturated triglycerides	59	1.9e-08	TAG (54:3)	7	7	0	0.1
Diglycerides	9	3.9e-06	DAG (36:2)	3	3	0	0.3
Unsaturated fatty acids	26	0.00038	Docosahexanoic acid	1	0	1	0.04
HETE	7	0.0087	8-Hydroxyeicosa-5,9,11,14-tetraenoic acid	1	0	1	0.1
Keto acids	4	0.04	Ketoisovaleric acid	2	0	2	0.5
diHOME	3	0.042	12,13-Dihydroxyoctadec-9-enoic acid	1	0	1	0.3
ME/CFSLD† vs. HC After Exercise
Cluster name	Cluster size	p-value	Key compound	Altered	Increased	Decreased	Altered Ratio
Unsaturated triglycerides	59	4.4e-16	TAG (52:3)	11	11	0	0.2
Diglycerides	9	8.2e-07	DAG (36:3)	3	3	0	0.3
Triacylglycerols	44	4.5e-05	TAG (56:5) C	4	4	0	0.09
Metabolomics Trajectory in ME/CFSLD†
Cluster name	Cluster size	p-value	Key compound	Altered	Increased	Decreased	Altered Ratio
Food exposome compounds	18	2.1e-05	Riboflavin	1	1	0	0.06
Amino acids	20	0.0044	Citrulline - BA	1	1	0	0.05
Proteogenic amino acids	20	0.0074	Serine - BA	2	2	0	0.1
Drugs	29	0.042	Torasemide	2	2	0	0.07
Chemical enrichment analyses of the metabolomic results from the linear mixed-effect models (LMMs) were performed using ChemRICH to determine chemical clusters that were significantly altered. Inferences on four of the five comparisons derived from the LMMs were included in the enrichment analyses: 1) difference in analyte levels between ME/CFS and HC before exercise, 2) difference in analyte lev…
† The cutoff for the stratification on the duration of illness was set at 3 years (short-duration ≤3 years, long-duration >3 years). The metabolomic enrichment of the trajectory in HC was not reported in the duration stratifications because the reference group (HC) is the same as in ME/CFS vs. HC.
