## Supplementary material for "Heightened innate immunity may trigger chronic inflammation, fatigue and post-exertional malaise in ME/CFS": Table S9

### Sheet: Table S9A
Table S9A. Analyte-symptom cannonical correlation analyses in ME/CFS.
Analyte-Symptom Correlation in ME/CFS Before Exercise
	General Fatigue (0.7213,0.0000)	Physical Fatigue (0.6224,0.0004)	Mental Fatigue (0.5295,0.0038)	Reduced Activity (0.5473,0.0006)	Reduced Motivation (0.5156,0.0050)
Indole-3-lactate↓	-0.504188	0	0	0	0
Glucuronic acid - PM↑	0	0.193219	0	0	0
1-Methylgalactose↑	0	0	0	0	0
2-Hydroxy-4-methylpentanoic acid↓	0	0	0	0	0
3-Hydroxyvaleric acid↓	-0.0200321	0	0	0	0.509181
4-Hydroxyphenyllactic acid↓	0	0	0	0	0
Linalool↓	-0.0209431	0	0	-0.656635	0
DAG (36:2)↑	0	0	0	0	-0.448108
TAG (54:3)↑	0	0	0	0	0
TAG (56:5) C↑	0	0	0	0	0
TAG (56:6)↑	0	0	0	0	0
12,13-Dihydroxyoctadec-9-enoic acid↓	0	-0.494684	0	-0.296976	0
Q9NPY3 (CD93) (14136-234) ↓	0	-0.508227	0	-0.0115077	0
Q92743 (HTRA1) (15594-47) ↑	0	0	0	0	0
P54764 (EPHA4) (16288-17) ↓	0	0	0	0	0
Q99972 (MYOC) (16558-2) ↓	0	0	0.315083	-0.00696324	0
P61077 (UBE2D3) (19280-29) ↑	0	0.635385	0	0	0
Q9H422 (HIPK3) (19329-31) ↓	0.00988661	0	0.245653	0	0
P30988 (CALCR) (20542-47) ↑	0.332773	0	-0.644503	0	0
P41567 (EIF1) (20913-27) ↑	0	0	0	0.690476	0
Q6QNK2 (ADGRD1) (21546-20) ↓	0	0	0.491976	0	-0.646362
P33151 (CDH5) (2819-23) ↓	0	0	0	0	0
Q8IWV2 (CNTN4) (3298-52) ↓	-0.173181	0	0	-0.0608112	0
Q14114 (LRP8) (3323-37) ↓	0	0	0.193949	0	0
P35968 (KDR) (3651-50) ↓	0	0	0.329071	0	0
P09603 (CSF1) (3738-54) ↓	0	0	0	0	0
P04070 (PROC) (3758-63) ↑	-0.777256	0	0.192482	0	0
P14151 (SELL) (4831-4) ↓	0	0	0	0	0
P05452 (CLEC3B) (5701-81) ↓	0	-0.236527	0	0	0
P49747 (COMP) (8043-153) ↓	0	0	0	0	0
Q9NR55 (BATF3) (8858-21) ↑	0	0	0	0	0
P04155 (TFF1) (9185-15) ↓	0	0	0	0	-0.349501
O75715 (GPX5) (9475-22) ↑	0	0	0	0	0
Analyte-Symptom Correlation in ME/CFS After Exercise
	General Fatigue (0.6226,0.0004)	Physical Fatigue (0.6663,0.0001)	Mental Fatigue (0.6252,0.0004)	Reduced Activity (0.4766,0.0103)	Reduced Motivation (0.5963,0.0008)
Serine - PM↑	0	0	0	0	0
Glucuronic acid - PM↑	0	0	0	0	0
Cinnamic acid↑	0	0	0	0	0
2-Amino-3-methoxybenzoic acid↑	0.274455	0	-0.581033	0	0
2-Hydroxy-4-methylpentanoic acid↓	0	0	0	0	0
Glucuronic acid - BA↑	0	0	-0.117397	0	0
Picrotin↓	0	0	0	0	0
Propionic acid↑	0	0	0	0	0
CAR (12:0)↓	0	0	0	0	0
DAG (36:3)↑	0	0	0	0	0
TAG (56:6)↑	0	0	0	0	0
B6SEH8 (ERVV-1) (12531-5) ↑	0	0	0	0	0
O75815 (BCAR3) (12634-79) ↑	0	-0.587156	0	-0.685155	-0.405521
Q14651 (PLS1) (12737-12) ↑	0	0	0	0	0
Q9NTM9 (CUTC) (15315-64) ↑	-0.288718	0	0	0	0
O60896 (RAMP3) (15437-11) ↑	0	0	-0.207649	0	0
Q92743 (HTRA1) (15594-47) ↑	0	0	0	0	0
P30988 (CALCR) (20542-47) ↑	0	-0.28858	-0.720833	0	0
Q12926 (ELAVL2) (21173-25) ↑	0	0	0	0	0
Q6QNK2 (ADGRD1) (21546-20) ↓	0	0	0	0	0
Q16659 (MAPK6) (22858-3) ↑	0	0	0	0	0
P05109 (S100A8) (24217-2) ↑	0	0	0	0	0.153377
P78330 (PSPH) (24681-2) ↑	0	0.163206	0	0	0
P12830 (CDH1) (2501-51) ↑	0	0	0	0.425616	0
P04070 (PROC) (2961-1) ↑	0	0	0.293088	0	0.450634
P00736 (C1R) (3285-23) ↑	0	0	0	0.307951	0.753008
P04070 (PROC) (3758-63) ↑	0	0	0	0	0
Q99988 (GDF15) (4374-45) ↑	0.22039	0.649315	0	0.464603	0
Q96PQ0 (SORCS2) (4569-52) ↑	0	0	0	0	0
P14151 (SELL) (4831-4) ↓	-0.586821	-0.351743	0	-0.123351	0
P05452 (CLEC3B) (5701-81) ↓	0	0	0	-0.153324	-0.0972351
O75106 (AOC2) (6434-18) ↑	-0.669616	0	0	0	0
Q92496 (CFHR4) (6471-53) ↑	0	0	0	0	-0.180224
Q9NR55 (BATF3) (8858-21) ↑	0	0	0	0	0
Q9Y646 (CPQ) (9394-19) ↑	0	0	0	0	0
O75715 (GPX5) (9475-22) ↑	0	0	0	0	0
A. ME/CFS. B. ME/CFSF. C. ME/CFSM. D. ME/CFSYF. E. ME/CFSOF. F. ME/CFSSD. G. ME/CFSLD. We investigated whether the levels of metabolomic and proteomic analytes, which showed significant associations with ME before or 24 hours after exercise, correlated with MFI symptom severity scales at the corresponding time points in ME/CFS. Drug metabolites were excluded from this analysis. We employed regula…
† The cutoff for the stratification on the duration of illness was set at 3 years (short-duration ≤3 years, long-duration >3 years).
Elevated Levels Positively Correlate with MFI Scales
Reduced Levels Negatively Correlate with MFI Scales

### Sheet: Table S9B
Table S9B. Analyte-symptom cannonical correlation analyses in ME/CFSF.
Analyte-Symptom Correlation in ME/CFSF Before Exercise
	General Fatigue (0.7641,0.0001)	Physical Fatigue (0.6332,0.0009)	Mental Fatigue (0.7167,0.0006)	Reduced Activity (0.6796,0.0014)	Reduced Motivation (0.6228,0.0044)
Indole-3-lactate↓	0	0	0	0	0
2-Hydroxy-4-methylpentanoic acid↓	0	0	0	0	0
3-Hydroxyvaleric acid↓	0	0	0.883044	0	0.318384
3-Methyl-2-oxovaleric acid↓	0	-0.126368	0	0	0
Indolelactic acid↓	0	0	0	0	0
Picrotin↓	0	0	0	0	0
DAG (38:6)↑	0	0	0	0	0
PC (38:4) C↑	0	0	0	0	0
PC (40:6) A↑	0	0	0	0	0
ST (28:1;O;S)↑	0	0	0	0	0
TAG (56:6)↑	0	0	0	0	0
TAG (56:7) A↑	0	0	0	0	0
12,13-Dihydroxyoctadec-9-enoic acid↓	0	0	0	0	0
17,18-Dihydroxyeicosa-5,8,11,14-tetraenoic acid↓	0	0	0	0	0
9-Hydroxy-5,7,11,14,17-icosapentaenoic acid↓	0	0	0	0	0
5-Hydroxy-6,8,11,14,17-eicosapentaenoic acid↓	0	0	0	0	0
O15296 (ALOX15B) (12422-143) ↑	0	0	0	0	0
P08263 (GSTA1) (12446-49) ↑	0	0	0	0	0
Q14651 (PLS1) (12737-12) ↑	0	0	0	0	0
P41208 (CETN2) (13078-3) ↑	0	0.499543	0	0.113452	0
P51884 (LUM) (13114-50) ↓	0	0	0	0	0
O43924 (PDE6D) (13491-40) ↑	0	0	0	0	0
O95388 (CCN4) (13692-154) ↓	0	0	0	0	0
P09486 (SPARC) (14110-200) ↓	0	0	0	0	0
P27930 (IL1R2) (14133-93) ↓	0	-0.607363	0	0	0
Q9NPY3 (CD93) (14136-234) ↓	0	0	0	-0.237992	0
P02792 (FTL) (15324-58) ↓	0	-0.436756	0	0	-0.816273
Q99972 (MYOC) (16558-2) ↓	0	-0.140782	0	-0.161444	0
P61077 (UBE2D3) (19280-29) ↑	0	0	0	0	0
Q9H422 (HIPK3) (19329-31) ↓	0	0	0	0	0
P12829 (MYL4) (20107-11) ↑	0	0	-0.448493	0	0
P16220 (CREB1) (20128-1) ↓	0	0	0	0	0
P30988 (CALCR) (20542-47) ↑	0.230579	0	0	0	0
Q6UXG3 (CD300LG) (20585-9) ↑	0	0	-0.138157	0	0
P41567 (EIF1) (20913-27) ↑	0	0	0	0.378144	0
Q6QNK2 (ADGRD1) (21546-20) ↓	0	0	0	0	0
Q96B97 (SH3KBP1) (24962-7) ↓	0	0	0	0	0
P12314 (FCGR1A) (3312-64) ↓	0	0	0	0	0
Q14114 (LRP8) (3323-37) ↓	0	0	0	0	0
Q9HBG7 (LY9) (3324-51) ↓	0	0	0	0	0
P04070 (PROC) (3758-63) ↑	-0.320284	0	0	0	0
P16109 (SELP) (4154-57) ↓	0	0	0	0	0
Q96PQ0 (SORCS2) (4569-52) ↑	0	0	0	0	0
P14151 (SELL) (4831-4) ↓	0	0	0	0	0
P05452 (CLEC3B) (5701-81) ↓	0	0	0	0	0
P02792|P02794 (FTL|FTH1) (5934-1) ↓	0	-0.393729	0	0	-0.482007
Q8TF66 (LRRC15) (6557-50) ↓	0	0	0	0	0
Q9BXJ4 (C1QTNF3) (7251-64) ↓	0	0	0	0	0
Q9BXR6 (CFHR5) (7885-17) ↑	0.918832	0	0	0	0
Q96L58 (B3GALT6) (7981-230) ↓	0	0	0	-0.8726	0
P49747 (COMP) (8043-153) ↓	0	0	0	0	0
Q92859 (NEO1) (8900-28) ↓	0	0	0	0	0
Q86U17 (SERPINA11) (9002-36) ↑	0	0	0	0	0
Q03403 (TFF2) (9191-8) ↓	0	0	0	0	0
Analyte-Symptom Correlation in ME/CFSF After Exercise
	General Fatigue (0.5721,0.0105)	Physical Fatigue (0.6986,0.0009)	Mental Fatigue (0.7676,0.0001)	Reduced Activity (0.6920,0.0010)	Reduced Motivation (0.7216,0.0005)
beta-Glycerolphosphate↑	0	0	0	0	0
2-Hydroxyvaleric acid↓	0	0	0	0	0
2-Amino-3-methoxybenzoic acid↑	0	0	0	0	0
Cortisone↓	0	0	0	0	0
Indolelactic acid↓	0	0	0	0	0
Leucine - BA↓	0	0	0	-0.161416	0
Linoleic acid - BA↑	0	0	0	0	0
Picrotin↓	0	0	0	0	0
Proline - BA↑	0	0	0	0	0
Propionic acid↑	0	0	0	0	0
DAG (36:3)↑	0	0	0	0	0
DAG (38:5)↑	0	0	0	0	0
ST (28:1;O;S)↑	0	0	0	0	0.927273
TAG (56:6)↑	0	0	0	0	0
TAG (56:7) A↑	0	0	0	0	0
P14859 (POU2F1) (11715-1) ↑	0	0	0	0	0
Q03393 (PTS) (12014-19) ↑	0	0	-0.182841	0	0
O15296 (ALOX15B) (12422-143) ↑	0	-0.510923	0	0	0
Q14651 (PLS1) (12737-12) ↑	0	0	0	0	0
P51884 (LUM) (13114-50) ↓	0	0	0	0	0
O43924 (PDE6D) (13491-40) ↑	0	0	0	0	0
O95388 (CCN4) (13692-154) ↓	0	-0.192813	0	0	0
P09486 (SPARC) (14110-200) ↓	0	0	0	0	0
Q9NPY3 (CD93) (14136-234) ↓	0	0	0	0	0
Q9NTM9 (CUTC) (15315-64) ↑	0	0	0	0	0
Q9BXR6 (CFHR5) (16055-3) ↑	0	0.219892	0	0.142636	0
Q99972 (MYOC) (16558-2) ↓	0	0	0	0	0
P08263 (GSTA1) (17138-8) ↑	0	0	0	0	0
P12829 (MYL4) (20107-11) ↑	0.389315	0	-0.737404	0	0
P30988 (CALCR) (20542-47) ↑	0	-0.43084	-0.425009	0	0
Q6UXG3 (CD300LG) (20585-9) ↑	0	0	-0.342277	0	0
P41567 (EIF1) (20913-27) ↑	0	0	0.218578	0.70512	0
P13984 (GTF2F2) (20927-43) ↑	0	0	0	0	0
Q6QNK2 (ADGRD1) (21546-20) ↓	0	0	0	0	0
Q9NVF7 (FBXO28) (22143-6) ↑	0	0	0	0	0
Q16659 (MAPK6) (22858-3) ↑	0	0	0	0	0
Q9NV35 (NUDT15) (23584-2) ↓	0	0	0	0	0
Q01415 (GALK2) (23631-1) ↑	0	0	0	0	0
Q96B97 (SH3KBP1) (24962-7) ↓	0	0	0	0	0
P00736 (C1R) (3285-23) ↑	0	0	0	0	0.250642
P12314 (FCGR1A) (3312-64) ↓	0	0	0	0.293809	0
Q9BXR6 (CFHR5) (3666-17) ↑	0	0	0	0.144523	0
P04070 (PROC) (3758-63) ↑	0	0	0	0	0
Q96PQ0 (SORCS2) (4569-52) ↑	0	0	-0.277924	0	0
P14151 (SELL) (4831-4) ↓	0	0	0	0	0
P05452 (CLEC3B) (5701-81) ↓	0	0	0	0	0
P02792|P02794 (FTL|FTH1) (5934-1) ↓	0	0	0	0	-0.278107
P19224 (UGT1A6) (7891-45) ↑	0	0	0	0	0
P49747 (COMP) (8043-153) ↓	-0.921105	-0.683963	0	-0.590928	0
Q96PL5 (ERMAP) (8631-13) ↑	0	0	0	0	0
Q86U17 (SERPINA11) (9002-36) ↑	0	0	0	0	0
Q9Y646 (CPQ) (9394-19) ↑	0	0	0	0	0
P01286 (GHRH) (9487-60) ↑	0	0	0	0	0

### Sheet: Table S9C
Table S9C. Analyte-symptom cannonical correlation analyses in ME/CFSM.
Analyte-Symptom Correlation in ME/CFSM Before Exercise
	General Fatigue (0.8005,0.0096)	Physical Fatigue (0.8542,0.0034)	Mental Fatigue (0.7561,0.0184)	Reduced Activity (0.8749,0.0020)	Reduced Motivation (0.8296,0.0057)
Sucrose↑	0	0.088168	0	0	0
1-Methylgalactose↑	0	0	0	0	0
3-(3-Hydroxyphenyl)propionic acid↑	0	0.0225155	0	0	0
Creatine↑	0	0	0	0	0
Linalool↓	0	0	0	0	0
N-Formylmethionine↓	0	0	0	0	-0.344243
PC (p-42:2)/PC (o-42:3)↓	0	0	0	0	0
PC (p-42:5)/PC (o-42:6) A↓	0	0.378832	0	0	0
PC (p-42:5)/PC (o-42:6) B↓	0	0	0	0	0
PI (34:1)↑	0	0	0	0	0
SM (d40:3)↓	0	0	0	0.921102	0
TAG (55:1)↑	0	0	0	0	0
TAG (55:2)↑	0	0	0	0	0
TAG (55:3)↑	0	0	0	0	0
TAG (56:1)↑	0	0	0	0	0
TAG (56:2)↑	0	0	0	0	0
TAG (58:1)↑	0	0	0	0	0
TAG (62:2)↑	0	0	0	0	0
P05113 (IL5) (11071-1) ↑	0	0	0	0	0
Q969V5 (MUL1) (11159-14) ↑	0	0	0	-0.31063	0
Q15697 (ZNF174) (11486-26) ↓	0.938882	0	0	0	0
Q07444 (KLRC3) (11571-75) ↑	0	0	0	0	0
P20701 (ITGAL) (11617-1) ↑	0	0	0	0	0
Q96BQ1 (FAM3D) (13102-1) ↑	0	-0.0577391	0	0	0
P41161 (ETV5) (13403-5) ↑	0	0	0	0	0
Q8N912 (NRAC) (13464-8) ↓	0	0	0	0	0
Q9UNA4 (POLI) (13536-56) ↑	-0.344239	0	0	0	0
Q92817 (EVPL) (14019-73) ↑	0	0	0	0	0
P20231 (TPSB2) (14696-45) ↓	0	-0.919169	0	0	0
P16519 (PCSK2) (15440-57) ↑	0	0	0	0	0
P07686 (HEXB) (15470-11) ↑	0	0	0	0	0
P12643 (BMP2) (15666-21) ↑	0	0	0	0.234693	0
P15056 (BRAF) (15669-7) ↓	0	0	0	0	0
Q9HCN4 (GPN1) (16599-38) ↓	0	0	0	0	0
O95236 (APOL3) (16823-75) ↓	0	0	0	0	0
Q9NWW6 (NMRK1) (16853-5) ↓	0	0	0	0	0
Q9H492 (MAP1LC3A) (17781-191) ↓	0	0	0	0	0
P01266 (TG) (18839-24) ↓	0	0	0	0	0
P15692 (VEGFA) (19437-61) ↑	0	0	0	0	0
P60660 (MYL6) (20105-7) ↓	0	0	0	0	0
P56975 (NRG3) (20524-38) ↓	0	0	0	0	0
O95475 (SIX6) (20987-21) ↑	0	0	0	0	0
Q96CG3 (TIFA) (21113-3) ↓	0	0	0	0	0
P50225 (SULT1A1) (21227-18) ↓	0	0	0	0	0
Q9H974 (QTRT2) (21373-8) ↓	0	0	0	0	0
Q6QNK2 (ADGRD1) (21546-20) ↓	0	0	0.938882	0	0
Q9H2H8 (PPIL3) (21638-5) ↓	0	0	0	0	0
O14514 (ADGRB1) (21711-86) ↓	0	0	0	0	0
Q9HC62 (SENP2) (21758-65) ↓	0	0	0	0	0
P25398 (RPS12) (21829-8) ↓	0	0	0	0	0
Q9NWB1 (RBFOX1) (22074-35) ↑	0	0	0	0	0
Q9UMX6 (GUCA1B) (22401-26) ↓	0	0	0	0	0
Q92551 (IP6K1) (22404-4) ↓	0	0	0	0	0
Q96DY2 (IQCD) (22481-15) ↑	0	0	0	0	0
Q9ULV1 (FZD4) (22585-5) ↓	0	0	0	0	0
Q9GZT8 (NIF3L1) (23371-5) ↓	0	0	0	0	0
Q8TBC3 (SHKBP1) (23702-98) ↓	0	0	0	0	0
Q16625 (OCLN) (24263-6) ↑	0	0	0	0	0
Q13480 (GAB1) (24268-21) ↓	0	0	0	0	0
O15021 (MAST4) (24675-2) ↑	0	0	0	0	0
Q9NZT2 (OGFR) (24934-96) ↓	0	0	0	0	0
P21860 (ERBB3) (2617-56) ↓	0	0	0	0	0
P02790 (HPX) (2768-56) ↑	0	0	0	0	0
Q9Y5Y7 (LYVE1) (3206-4) ↓	0	0	0	0	0
P35968 (KDR) (3651-50) ↓	0	0	0	0	0
P09603 (CSF1) (3738-54) ↓	0	0	0	0	0
P04070 (PROC) (3758-63) ↑	0	0	0	0	-0.93888
Q86VH5 (LRRTM3) (4453-83) ↑	0	0	0	0	0
Q14515 (SPARCL1) (4467-49) ↓	0	0	0	0	0
P01308 (INS) (4883-56) ↑	0	0	0.34424	0	0
Q14108 (SCARB2) (5100-53) ↑	0	0	0	0	0
Q00889 (PSG6) (6456-17) ↑	0	0	0	0	0
Q92496 (CFHR4) (6471-53) ↑	0	0	0	0	0
Q9Y561 (LRP12) (7744-10) ↓	0	0	0	0	0
Q8IXL7 (MSRB3) (7824-88) ↑	0	0	0	0	0
P01178 (OXT) (8257-71) ↓	0	0	0	0	0
Q12794 (HYAL1) (8309-12) ↑	0	0	0	0	0
Q2I0M5 (RSPO4) (8464-31) ↑	0	0	0	0	0
Q9UKJ1 (PILRA) (8825-4) ↑	0	0	0	0	0
Q15018 (ABRAXAS2) (8830-29) ↑	0	0	0	0	0
Q9Y661 (HS3ST4) (8998-15) ↑	0	0	0	0	0
Q96D42 (HAVCR1) (9021-1) ↑	0	0	0	0	0
O75629 (CREG1) (9357-4) ↑	0	0	0	0	0
P43235 (CTSK) (9443-137) ↓	0	0	0	0	0
Analyte-Symptom Correlation in ME/CFSM After Exercise
	General Fatigue (0.8265,0.0009)	Physical Fatigue (0.9161,0.0000)	Mental Fatigue (0.8289,0.0009)	Reduced Activity (0.8181,0.0011)	Reduced Motivation (0.7935,0.0021)
1-Methylgalactose ↑	0	0	0	0	0
Citric acid - BA ↑	-0.703728	0	0	0	0
Creatine ↑	0.0112756	0	0	0	0
P07988 (SFTPB) (10672-75) ↑	0	0	0	0	0
Q7Z7F7 (MRPL55) (11135-5) ↓	0	0	0	0	0
Q9Y566 (SHANK1) (13256-21) ↓	0	0	0	0	0
P16519 (PCSK2) (15440-57) ↑	0	0	0	0	0
P07686 (HEXB) (15470-11) ↑	0	0.109779	0	0	0.0378803
P15692 (VEGFA) (19437-61) ↑	0	0.513752	0	0.287994	0.0420436
Q14520 (HABP2) (20067-26) ↑	0	0	0	0	0
P60660 (MYL6) (20105-7) ↓	0	0	0	0	0
Q8IUE0 (TGIF2LY) (20447-11) ↓	0	0	0.22039	0	0
P56975 (NRG3) (20524-38) ↓	-0.42778	0	-0.404985	0	0
Q5VY80 (RAET1L) (20526-3) ↑	0	0	0	0	0
Q8WTR2 (DUSP19) (20984-142) ↓	0	0	0	0	-0.345988
P50225 (SULT1A1) (21227-18) ↓	0	0	0	0	0
Q6QNK2 (ADGRD1) (21546-20) ↓	0	0	0.0813915	0	0
O75367 (MACROH2A1) (21664-6) ↓	0	-0.109471	0	0	0
Q9HC62 (SENP2) (21758-65) ↓	-0.38503	0	0	0	0
P28845 (HSD11B1) (21967-20) ↑	0	0	0	0	0
Q9UMX6 (GUCA1B) (22401-26) ↓	0	0	0	0	0
Q08ET2 (SIGLEC14) (22577-24) ↑	0	0	0	0	0
Q8TBC3 (SHKBP1) (23702-98) ↓	0	0	0	0	0
P05109 (S100A8) (24217-2) ↑	0	0	0	0	0
P01236 (PRL) (2585-2) ↑	0	0.767012	0	0.588969	0.728856
Q8NEB9 (PIK3C3) (25947-116) ↓	0	0	0	0	0
P20138 (CD33) (3166-92) ↓	0	0	0.207252	0	0
P15586 (GNS) (3616-3) ↑	0	0	0	0	0
Q99988 (GDF15) (4374-45) ↑	0	0	0	0	0.0119442
P08185 (SERPINA6) (4785-30) ↑	0	0	0	0	0
P17813 (ENG) (4908-6) ↓	0	0	0	-0.551712	-0.0208475
P00918 (CA2) (4970-55) ↓	0	0	0.836954	0.515548	0.206558
P26038 (MSN) (5009-11) ↓	0	-0.334031	0	0	-0.550105
P09493 (TPM1) (5033-27) ↑	0	0	0	0	0
Q9NP84 (TNFRSF12A) (5138-50) ↓	0	-0.110177	0	0	0
Q30KQ8 (DEFB112) (5689-1) ↓	0	0	0	0	0
Q9Y561 (LRP12) (7744-10) ↓	0	0	0	0	0
P01178 (OXT) (8257-71) ↓	-0.416409	0	0	0	0
P01229 (LHB) (8376-25) ↑	0	0	0.19325	0	0
P27469 (G0S2) (8931-124) ↑	0	0	0	0	0
Q5T4F4 (ZFYVE27) (9102-28) ↓	0	0	0	0	0
O75629 (CREG1) (9357-4) ↑	0	0	0	0	0

### Sheet: Table S9D
Table S9D. Analyte-symptom cannonical correlation analyses in ME/CFSYF.
Analyte-Symptom Correlation in ME/CFSYF Before Exercise
	General Fatigue (0.9817,0.0000)	Physical Fatigue (0.9792,0.0000)	Mental Fatigue (0.9706,0.0001)	Reduced Activity (0.9131,0.0015)	Reduced Motivation (0.9916,0.0000)
Quinic acid↓	0	0	0	0	0
Docosahexanoic acid↓	0	0	0	0	0
Picrotin↓	0	0	0	0	0
Ceramide (d40:1)↑	0	0	0	0	0
PC (32:1)↓	0	0	0	0	0
PC (33:1)↓	0	0	0	0	0
TAG (56:7) A↑	0	0	0	0	0
6-Ketoprostaglandin F1 alpha↓	0	0	0	0	0
9S,10R-Dihydroxy-stearic acid↓	0	0	0	0	0
12,13-Dihydroxyoctadec-9-enoic acid↓	0	0	0	0	0
17,18-Dihydroxyeicosa-5,8,11,14-tetraenoic acid↓	0	0	0	0	0
14,15-Dihydroxyeicosa-5,8,11,17-tetraenoic acid↓	0	0	0	0	0
19,20-Dihydroxydocosa-4,7,10,13,16-pentaenoic acid↓	0	0	0	0	0
6-trans-Leukotriene B4↓	0	0	0	0	0
13-Hydroxyoctadecadienoic acid↓	0	0	0	0	0
13-Hydroxyoctadeca-9,11,15-trienoic acid↓	0	0	0	0	0
8-Hydroxyeicosa-5,9,11,14-tetraenoic acid↓	0.897482	0	0	0	0
11-Hydroxy-arachidonic acid↓	0	0	0	0	0
5-Hydroxy-6,8,11,14-eicosatetraenoic acid↓	0	0	0	0	0
9-Hydroxy-5,7,11,14,17-icosapentaenoic acid↓	0	0	0	0	0
5-Hydroxy-6,8,11,14,17-eicosapentaenoic acid↓	0	0	0	0	0
9-Ketooctadeca-10,12-dienoic acid↓	0	0	0	0	0
5-Ketoeicosa-6,8,11,14-tetraenoic acid↓	0	0.215463	0	0	0
9,10-Epoxystearic acid↓	0	0.214675	0	0	0
12,13-Epoxy-9-octadecenoic acid↓	0	0	0	0	0
Q9H4I2 (ZHX3) (10036-201) ↑	0	0	0	0	0
Q8N2W9 (PIAS4) (10342-55) ↑	0	0	0	0	0
Q02818 (NUCB1) (10451-11) ↑	0	0	0	0	0
Q6EBC2 (IL31) (10455-196) ↑	0	0	0	0	0.020565
Q6UX71 (PLXDC2) (10576-7) ↓	0	0	0	0	0
Q9H5K3 (POMK) (10582-36) ↑	0	0	0	0	0
Q9H3Q3 (GAL3ST2) (10734-339) ↑	0	0	0	0	0
Q8N8U2 (CDYL2) (10752-8) ↑	0	0	0	0	0
Q12918 (KLRB1) (10809-14) ↑	0	0	0	0	0
Q86T26 (TMPRSS11B) (10895-28) ↑	0	0	0	0	0
Q13018 (PLA2R1) (10916-44) ↓	0	0	0	0	0
P15941 (MUC1) (10976-44) ↑	0	0	0	0	0
Q9H9V4 (RNF122) (11160-56) ↑	0	0	0	0	0
Q96KG7 (MEGF10) (11168-3) ↑	0	0	0	0	0
P31415 (CASQ1) (11263-57) ↑	0	0	0	0	0
Q9BQE4 (SELENOS) (11286-78) ↑	0	0	0	0	0
Q8IZ57 (NRSN1) (11654-77) ↑	0	0	0	0	0
Q9H5P4 (PDZD7) (12391-27) ↑	0	0	0	0	0.404278
O15296 (ALOX15B) (12422-143) ↑	0	0	0	0	0
Q9BV57 (ADI1) (12457-10) ↑	0	0	0	0	0
Q15743 (GPR68) (12503-5) ↑	0	0	0	0	0
P49802 (RGS7) (12538-19) ↑	0	0	0	0	0
Q9NQT5 (EXOSC3) (12605-1) ↑	0	0	0	0	0
O60671 (RAD1) (12670-15) ↑	0	0	0	0	0
Q14651 (PLS1) (12737-12) ↑	0	0	0	0	0
Q96ES7 (SGF29) (12788-6) ↓	0	0	0	0	0
Q96ER9 (CCDC51) (12790-10) ↓	0	0	0	0	0
Q9UKD1 (GMEB2) (12804-5) ↓	0	0	0	0	0
Q9UKG1 (APPL1) (12825-18) ↑	0	0	0	0	0
O60942 (RNGTT) (12847-27) ↓	0	0	0	0	0
Q9P0R6 (GSKIP) (12849-25) ↓	0	0	0	0	0
Q9NP87 (POLM) (12851-5) ↑	0	0	0	0	0
Q9NP72 (RAB18) (12945-33) ↑	0	0	0	0	0
Q9NUP9 (LIN7C) (12986-12) ↑	0	0	0	0	0
Q99759 (MAP3K3) (12990-39) ↑	0	0	0	0	0
Q16322 (KCNA10) (13042-7) ↑	0	0	0	0	0
Q13591 (SEMA5A) (13132-14) ↓	0	0	0	0	0
P29120 (PCSK1) (13388-57) ↓	0	0	0	0	0
Q8TEU8 (WFIKKN2) (13408-23) ↓	0	0	0	0	0
Q9BQY6 (WFDC6) (13412-5) ↑	0	0	0	0	0.882675
Q9H2X0 (CHRD) (13438-115) ↑	0	0	0	0	0
Q15291 (RBBP5) (13631-1) ↑	0	0	0	0	0
Q9BQ69 (MACROD1) (13653-335) ↑	0	0	0	0	0
Q06418 (TYRO3) (13668-44) ↑	0	0	0.188617	0	0
P22607 (FGFR3) (13669-6) ↓	0	0	0	0	0
P21695 (GPD1) (13697-51) ↓	0	0	0	0	0
P42701 (IL12RB1) (13706-12) ↑	0	0	0	0	0
Q96CD2 (PPCDC) (13996-16) ↓	0	0	0	0	0
P23510 (TNFSF4) (14030-21) ↑	0	0	0	0	0
P10144 (GZMB) (14041-13) ↓	0	0	0	0	0
P01591 (JCHAIN) (15306-20) ↑	0	0	0	0	0
P78396 (CCNA1) (15319-226) ↓	0	0	0	0	0
P02792 (FTL) (15324-58) ↓	0	0	0	0	0
Q09028 (RBBP4) (15331-47) ↑	0	0	0	0	0
Q8N8U9 (BMPER) (15368-3) ↓	0	0	0	0	0
P04180 (LCAT) (15413-3) ↑	0	0	0	0	0
Q9BQR3 (PRSS27) (15535-3) ↓	0	0	0	0	0
Q14982 (OPCML) (15622-13) ↓	0	0	0	0	0
Q495A1 (TIGIT) (16299-13) ↑	0	0	0	0	0
O14936 (CASK) (16754-40) ↑	0	0	0	0	0
O15389 (SIGLEC5) (16792-4) ↑	0	0	0	0	0
O43708 (GSTZ1) (16872-248) ↓	0	0	0	0	0
Q9Y3E5 (PTRH2) (16887-29) ↓	0	0	0	0	0
Q8N3J6 (CADM2) (16907-3) ↓	0	0	0	0	0
O15455 (TLR3) (16918-198) ↓	0	0	0	0	0
P52564 (MAP2K6) (17175-5) ↑	0	0	0	0	0
P40337 (VHL) (17362-5) ↑	0	0	0	0	0
P20336 (RAB3A) (17516-7) ↑	0	0	0	0	0
Q9Y2D0 (CA5B) (17673-34) ↑	0	0	0	0	0
Q8IZ26 (ZNF34) (18265-18) ↑	0	0	0	0	0
P02768 (ALB) (18380-78) ↓	0	0	0	0	0
Q9HBK9 (AS3MT) (18417-3) ↑	0	0	0	0	0
Q8TD84 (DSCAML1) (18886-28) ↓	0	0	0	0	0
P53803 (POLR2K) (19134-66) ↓	0.20906	0	0	0	0
Q9UGM3 (DMBT1) (19212-4) ↓	0	0	0	0	0
Q02045 (MYL5) (19286-30) ↑	0	0	0	0	0
Q8WZA0 (LZIC) (19338-3) ↑	0	0	0	0	0
P35247 (SFTPD) (19590-46) ↓	0	0	0	0	0
Q14314 (FGL2) (19635-69) ↑	0	0	0	0	0
P06850 (CRH) (19637-9) ↑	0	0	0	0	0
P12829 (MYL4) (20107-11) ↑	0	0	-0.349575	0	0
Q86WK6 (AMIGO1) (20120-101) ↓	0	0	0	0	0
Q9BQS7 (HEPH) (20127-102) ↑	0	0	0	0	0
O00161 (SNAP23) (20241-9) ↑	0	0	0	0	0
Q969E8 (TSR2) (20388-8) ↑	0	0	0	0	0
Q96KN4 (LRATD1) (20426-34) ↑	0	0	0	0	0
A6NKN8 (PCP4L1) (20434-23) ↑	0	0	0	0	0
Q9UKA8 (RCAN3) (20442-12) ↑	0	0	0	0	0
Q5JSQ8 (KHDC1L) (20464-7) ↑	0	0	0	0	0
P10747 (CD28) (20521-83) ↓	0	0	0	0	0
Q9H1M4 (DEFB127) (20543-19) ↑	0	0	0	0	0
P13984 (GTF2F2) (20927-43) ↑	0	0	0	0	0
Q13825 (AUH) (20931-156) ↓	0	0	0	0	0
Q8N488 (RYBP) (20969-114) ↑	0	0	0	0	0
Q9UKB3 (DNAJC12) (21114-18) ↑	0	0	0	0	0
Q9P2M1 (LRP2BP) (21181-10) ↑	0	0	0	0	0
Q9Y6W6 (DUSP10) (21183-1) ↑	0	0	0	0	0.100832
P52895 (AKR1C2) (21271-53) ↑	0	0	0	0	0
Q8WUJ0 (STYX) (21349-2) ↑	0	0	0	0	0
Q8TBN0 (RAB3IL1) (21375-34) ↑	0	0	0	0	0
Q9NVF9 (ETNK2) (21379-30) ↑	0	0	0	0	0
Q13490 (BIRC2) (21464-2) ↑	0	0	0	-0.371355	0
Q9H0C8 (ILKAP) (21523-71) ↑	0	0	0	0	0
O95968 (SCGB1D1) (21562-3) ↑	0	0	0	0	0
O60888 (CUTA) (21604-2) ↑	0	0	0	0	0
Q9BTN0 (LRFN3) (21691-27) ↑	0	0	0	0	0
P55899 (FCGRT) (21708-149) ↓	0	0	0	0	0
O94782|Q8TAF3 (USP1|WDR48) (21759-23) ↑	0	0	0	0	0
Q09328 (MGAT5) (21813-171) ↓	0	0	0	0	0
P01137 (TGFB1) (21925-15) ↓	0	0	0	0	0
P08887|P05231 (IL6R|IL6) (21946-79) ↓	0	0	0	0	0
P42658 (DPP6) (21969-5) ↑	-0.35002	0	0	0	0
Q9UQQ2 (SH2B3) (22019-21) ↑	0	0	0	0	0
O60519 (CREBL2) (22115-2) ↑	0	0	0	0	0
Q5T6F0 (DCAF12) (22121-43) ↓	0	0	0	0	0
Q9BZS1 (FOXP3) (22148-135) ↑	0	0	0	0	0
P23511 (NFYA) (22511-28) ↓	0	0	0	0	0
P52657 (GTF2A2) (22793-110) ↑	0	0	0	0	0
Q5JUR7 (TEX30) (22802-13) ↑	0	0	0	0	0
Q86YM7 (HOMER1) (22980-37) ↑	0	0	0	0	0
Q9HAE3 (CLXN) (23274-27) ↑	0	0	0	0	0
Q86YS6 (RAB43) (23283-9) ↑	0	0	0	0	0
Q9P2W1 (PSMC3IP) (23309-11) ↓	0	0.285989	0	0	0
Q8N5I3 (KCNRG) (23336-2) ↑	0	0	0	0	0
P53672 (CRYBA2) (23354-12) ↑	0	0	0	0	0
Q6AI12 (ANKRD40) (23367-8) ↑	0	0	0	0	0
O75695 (RP2) (23391-20) ↑	0	0	0	0	0
Q9H3Q1 (CDC42EP4) (23403-64) ↑	0	0	0	0	0
P57768 (SNX16) (23408-1) ↑	0	0	0	0	0
A6NGB7 (TMEM221) (23519-91) ↑	0	0	0	0	0
O75528 (TADA3) (23551-15) ↑	0	0	0	0	0
P35916 (FLT4) (2358-19) ↓	0	0	0	0	0
Q86WQ0 (NR2C2AP) (23594-2) ↑	0	0	0	0	0
Q8IYS4 (DNAAF8) (23607-1) ↑	0	0	0	-0.928491	0
Q9ULC6 (PADI1) (23616-4) ↑	0	0	0	0	0
Q01415 (GALK2) (23631-1) ↑	0	0	0	0	0
Q8N4J0 (CARNMT1) (23638-3) ↑	0	0	0	0	0
Q9BVS5 (TRMT61B) (23706-13) ↑	0	0	0	0	0
P05556 (ITGB1) (23949-12) ↑	0	0	0	0	0
P05109 (S100A8) (24217-2) ↑	0	0	0	0	0
Q8WUR7 (C15orf40) (24247-13) ↑	0	0	0	0	0
Q6NUJ5 (PWWP2B) (24267-24) ↓	0	0	0.231528	0	0
A5PLN9 (TRAPPC13) (24314-9) ↓	0	0	0	0	0
P53701 (HCCS) (24453-75) ↓	0	0	0	0	0
Q8TDY4 (ASAP3) (24455-2) ↑	0	0	0	0	0
P51572 (BCAP31) (24485-32) ↑	0	0	0	0	0
Q96HA8 (NTAQ1) (24649-11) ↑	0	-0.908681	0	0	0
Q96B97 (SH3KBP1) (24962-7) ↓	0	0	0	0	0
Q08174 (PCDH1) (24967-4) ↑	0	0	0	0	0
Q8IUI8 (CRLF3) (25052-3) ↑	0	0	0	0	0
Q96PE3 (INPP4A) (25064-34) ↓	0	0	0	0	0
P54855 (UGT2B15) (25080-16) ↑	-0.168246	0	0	0	0
Q9BV38 (WDR18) (25307-8) ↑	0	0	0	0	0
Q13568 (IRF5) (25460-36) ↑	0	0	0	0	0
O60784 (TOM1) (25492-7) ↑	0	0	0	0	0
Q8N3E9 (PLCD3) (25949-3) ↑	0	0	0	0	0
P18075 (BMP7) (2972-57) ↓	0	0	0	0	0
Q13449 (LSAMP) (2999-6) ↓	0	0	0	0	0
P10147 (CCL3) (3040-59) ↓	0	0	0	0	0
Q9UBG0 (MRC2) (3041-55) ↓	0	0	0	0	0
P10915 (HAPLN1) (3196-6) ↑	0	0	0	0	0
P12314 (FCGR1A) (3312-64) ↓	0	0	0	0	0
Q9HBG7 (LY9) (3324-51) ↓	0	0	0	0	0
O60911 (CTSV) (3364-76) ↓	0	0	0	0	0
P53350 (PLK1) (3394-81) ↓	0	0	0	0	0
P51813 (BMX) (3414-40) ↓	0	0	0	0	0
O95393 (BMP10) (3587-53) ↓	0	0	0	0	0
Q9BXN2 (CLEC7A) (3603-60) ↓	0	0	0	0	0
Q16790 (CA9) (3798-71) ↓	0	0	0	0	0
P42679 (MATK) (3823-9) ↓	0	0	0	0	0
P61812 (TGFB2) (4156-74) ↓	0	0	0	0	0
P00749 (PLAU) (4158-54) ↓	0	0	0	0	0
P08069 (IGF1R) (4232-19) ↓	0	0	0	0	0
O00541 (PES1) (4267-81) ↓	0	0	0	0	0
P05362 (ICAM1) (4342-10) ↓	0	0	0	0	0
Q9UIK4 (DAPK2) (4355-13) ↑	0	0	0	0	0
P61328 (FGF12) (4392-54) ↓	0	0	0	0	0
Q8IZJ0 (IFNL2) (4397-26) ↓	0	0	0	0	0
Q01344 (IL5RA) (4491-4) ↓	0	0	0	0	0
Q4KMG0 (CDON) (4541-49) ↓	0	0	0	0	0
P10909 (CLU) (4542-24) ↑	0	0	0	0	0
P06576 (ATP5F1B) (4965-27) ↑	0	0	0	0	0
P53778 (MAPK12) (5005-4) ↓	0	0	0	0	0
Q96MS0 (ROBO3) (5117-14) ↓	0	0	0	0	0
Q9H3T3 (SEMA6B) (5121-3) ↓	0	0	0	0	0
Q9H2E6 (SEMA6A) (5122-92) ↓	0	0	0	0	0
P13598 (ICAM2) (5486-73) ↓	0	0	0	0	0
P17538 (CTRB1) (5671-1) ↓	0	0	0	0	0
Q9NPH6 (OBP2B) (5680-54) ↓	0	0	0	0	0
Q9BQB4 (SOST) (5729-27) ↓	0	0	0	0	0
P46952 (HAAO) (5861-78) ↑	0	0	0.375132	0	0
Q9UNI1 (CELA1) (6107-3) ↓	0	0	0	0	0
Q30KP9 (DEFB135) (6411-58) ↑	0	0	0	0	0
P04843 (RPN1) (6458-6) ↑	0	0	0	0	0
Q14773 (ICAM4) (6550-4) ↓	0	0	0	0	0
Q86SJ2 (AMIGO2) (6914-15) ↓	0	0	0	0	0
Q92562 (FIG4) (6948-82) ↑	0	0	0	0	0
P79483 (HLA-DRB3) (6962-5) ↓	0	0	0	0	0
O95498 (VNN2) (7012-35) ↓	0	0	0	0	0
Q6PI73 (LILRA6) (7059-14) ↓	0	0	0	0	0
Q8N0V5 (GCNT2) (7143-9) ↓	0	0	0	0	0
Q8N3T6 (TMEM132C) (7173-141) ↓	0	0	0	0	0
Q13123 (IK) (7207-4) ↓	0	0	0	0	0
P09488 (GSTM1) (7239-9) ↑	0	0	0	0	0
Q8WU39 (MZB1) (7780-34) ↓	0	0	0	0	0
P56851 (EDDM3B) (7782-34) ↓	0	0	0	0	0
Q8N608 (DPP10) (7890-68) ↓	0	0	0	0	0
Q96CU9 (FOXRED1) (8017-23) ↑	0	0	0	0	0
O60704 (TPST2) (8024-64) ↓	0	0	0	0	0
Q8N302 (AGGF1) (8051-10) ↓	0	0	0	0	0
P0C8F1 (PATE4) (8065-245) ↓	0	0	0	0	0
Q9Y5E2 (PCDHB7) (8071-114) ↑	0	0	0	0	0
P05060 (CHGB) (8235-48) ↓	0	0	0	0	0
Q08ET2 (SIGLEC14) (8248-222) ↑	0	0	0	0	0
P56937 (HSD17B7) (8272-22) ↓	0	0	0.804917	0	0
O94768 (STK17B) (8399-6) ↓	0	0	0	0	0
Q9P121 (NTM) (8428-102) ↓	0	0	0	0	0
Q9Y2T1 (AXIN2) (8429-16) ↓	0	0	0	0	0
Q01973 (ROR1) (8474-6) ↓	0	0	0	0	0
Q6IE38 (SPINK14) (8587-21) ↑	0	0	0	0	0
Q8N428 (GALNT16) (8923-94) ↓	0	0	0	0	0
O95255 (ABCC6) (8935-22) ↓	0	0	0	0	0
Q96DZ1 (ERLEC1) (8957-72) ↓	0	0	0	0	0
Q8IWY4 (SCUBE1) (8989-40) ↓	0	0	0	0	0
P54709 (ATP1B3) (8990-42) ↑	0	0	0	0	0
O94906 (PRPF6) (9012-1) ↑	0	0	0	0	0
Q9UBB9 (TFIP11) (9043-7) ↑	0	0	0	0	0
Q5VZ66 (JAKMIP3) (9068-17) ↓	0	0	0	0	0
P08962 (CD63) (9190-7) ↑	0	0	0	0	0
O15389 (SIGLEC5) (9275-2) ↑	0	0	0	0	0
Q8N539 (FIBCD1) (9378-6) ↑	0	0	0	0	0
Q9NX94 (WBP1L) (9532-5) ↑	0	0	0	0	0
Q9H7B7 (PKD1L1-AS1|C7orf69) (9544-24) ↑	0	0	0	0	0
P50219 (MNX1) (9576-58) ↑	0	0	0	0	0
Q13651 (IL10RA) (9768-5) ↑	0	0	0	0	0
Q07820 (MCL1) (9819-110) ↑	0	0	0	0	0
P26232 (CTNNA2) (9872-23) ↑	0	0	0	0	0
P12036 (NEFH) (9900-36) ↑	0	0	0	0	-0.216458
Q8N729 (NPW) (9986-14) ↓	0	0	0	0	0
Analyte-Symptom Correlation in ME/CFSYF After Exercise
	General Fatigue (0.9454,0.0004)	Physical Fatigue (0.9215,0.0011)	Mental Fatigue (0.9024,0.0022)	Reduced Activity (0.9477,0.0003)	Reduced Motivation (0.9405,0.0005)
Quinic acid↓	0	0	0	0	0
Picrotin↓	0	0	0	0	0
Progesterone↓	0	0	0	0	0
DAG (36:4)↑	0	0	0.0496296	0	0
PC (32:1)↓	0	0	0	0	0
PC (34:1)↓	0	0	0	0	0
PE (36:1)↓	0	0.537753	0	0.6134	0
TAG (51:5)↑	0	0	0	0	0
TAG (52:4)↑	0	0	0.661691	0	0
TAG (52:5)↑	0	0	0	0	0
TAG (56:7) A↑	0	0	0	0	0
Q9UIF7 (MUTYH) (10030-8) ↑	0	0	0	0	0
Q9H4I2 (ZHX3) (10036-201) ↑	0	0	0	0	0
Q9H3D4 (TP63) (10040-63) ↑	0	0	0	0	0
P09104 (ENO2) (10339-48) ↓	0	0	0	0	0
Q07820 (MCL1) (10396-6) ↑	0	0	0	0	0
Q9H6B4 (CLMP) (10440-26) ↑	0	0	0	0	0
Q6UY09 (CEACAM20) (10453-7) ↑	0	0	0	0	0
P04843 (RPN1) (10490-3) ↑	0	0	0	0	0
Q6UX71 (PLXDC2) (10576-7) ↓	0	0	0	0	0
Q12918 (KLRB1) (10809-14) ↑	0	0	0	0	0
Q86T26 (TMPRSS11B) (10895-28) ↑	0	0	0	0	0
Q13018 (PLA2R1) (10916-44) ↓	0	0	0	0	0
P15941 (MUC1) (10976-44) ↑	0	0	0	0	0
Q8N0X7 (SPART) (11161-5) ↓	0	0	-0.748132	0	0
P31415 (CASQ1) (11263-57) ↑	0	0	0	0	0
P49959 (MRE11) (11319-106) ↓	0	0	0	0	0
Q8IZN3 (ZDHHC14) (11677-17) ↑	0	0	0	0	0
P14859 (POU2F1) (11715-1) ↑	0	0	0	0.267785	0
P51449 (RORC) (11827-7) ↑	0	0	0	0	0
Q9H3S4 (TPK1) (12018-84) ↓	0	0	0	0	0
Q9NQT5 (EXOSC3) (12605-1) ↑	0	0	0	0	0
Q92522 (H1-10) (12709-63) ↓	0	0	0	0	0
Q9BT73 (PSMG3) (12729-12) ↓	0	0	0	0	0
Q92870 (APBB2) (12753-6) ↓	0	0	0	0	0
O00213 (APBB1) (12822-34) ↓	0	0	0	0	0
Q9UKG1 (APPL1) (12825-18) ↑	0	0	0	0	0
Q9UBL3 (ASH2L) (12832-10) ↓	0	0	0	0	0
O60942 (RNGTT) (12847-27) ↓	0	0	0	0	0
Q9P0R6 (GSKIP) (12849-25) ↓	0	0	0	0	0
Q9NP87 (POLM) (12851-5) ↑	0	0	0	0	0
Q99759 (MAP3K3) (12990-39) ↑	0	0	0	0	0
Q16322 (KCNA10) (13042-7) ↑	0	0	0	0	0
Q9BQY6 (WFDC6) (13412-5) ↑	0	0	0	0	0
Q14C87 (TMEM132D) (13416-8) ↑	0	0	0	0	0
Q9H2X0 (CHRD) (13438-115) ↑	0	0	0	0	0
O75394 (MRPL33) (13453-2) ↓	0	0	0	0	0
Q01581 (HMGCS1) (13496-19) ↑	0	0	0	0	0
Q3KNS1 (PTCHD3) (13517-3) ↑	-0.119309	0	0	0	0
Q9Y3B8 (REXO2) (13590-1) ↓	0	0	0	0	0
P41182 (BCL6) (13640-5) ↑	0	0	0	0	0
Q06190 (PPP2R3A) (13665-35) ↑	0	0	0	0	0
Q06418 (TYRO3) (13668-44) ↑	0	0	0	0	0
Q96CD2 (PPCDC) (13996-16) ↓	0	0	0	0	0
O43921 (EFNA2) (14124-6) ↑	0	0	0	0	0
P01566 (IFNA10) (14128-121) ↑	0	0	0	0	0
O76038 (SCGN) (15305-7) ↑	0	0	0	0	0
P01591 (JCHAIN) (15306-20) ↑	0	0	0	0	0
P78396 (CCNA1) (15319-226) ↓	0	0	0	0	0
P78560 (CRADD) (15322-35) ↓	0	0	0	0	0
P25440 (BRD2) (15372-43) ↓	0	0	0	0	0
O00468 (AGRN) (15483-377) ↑	0	0	0	0	0
Q9BQR3 (PRSS27) (15535-3) ↓	0	0	0	0	0
Q8WZ75 (ROBO4) (16297-14) ↑	0	0	0	0	0
O15389 (SIGLEC5) (16792-4) ↑	0	0	0	0	0
Q8TBE9 (NANP) (16863-47) ↓	0	0	0	0	0
O43708 (GSTZ1) (16872-248) ↓	0	0.0236367	0	0	0
Q9ULL4 (PLXNB3) (16922-53) ↑	0	0	0	0	0
P10092 (CALCB) (17170-15) ↑	0	0	0	0	0
P52564 (MAP2K6) (17175-5) ↑	0	0	0	0	0
P40337 (VHL) (17362-5) ↑	0	0	0	0	0
Q9NTG7 (SIRT3) (17495-141) ↑	0	0	0	0	0
Q86XR7 (TICAM2) (17696-1) ↑	0	0	0	0	0
Q53FA7 (TP53I3) (17748-21) ↓	0	0	0	0	0
O43598 (DNPH1) (17785-11) ↓	0	0	0	0	0
P32322 (PYCR1) (18170-46) ↑	0	0	0	0	0
Q8IZ26 (ZNF34) (18265-18) ↑	0	0	0	0	0
P38936 (CDKN1A) (18291-8) ↓	0	0	0	0	0
P49720 (PSMB3) (18339-207) ↑	0	0	0	0	0
O75487 (GPC4) (18892-48) ↑	0	0.0572363	0	0	0
Q96B26 (EXOSC8) (18909-11) ↑	0	0	0	0	0
Q02045 (MYL5) (19286-30) ↑	0	0	0	0	0
P35247 (SFTPD) (19590-46) ↓	0	0	0	0	0
P06850 (CRH) (19637-9) ↑	0	0	0	0	0
P53602 (MVD) (19748-3) ↓	0	0	0	0	0
P12829 (MYL4) (20107-11) ↑	0	0	0	0	0
Q9BQS7 (HEPH) (20127-102) ↑	0	0	0	0	0
Q96RQ9 (IL4I1) (20367-6) ↑	0	0	0	0	0
A6NKN8 (PCP4L1) (20434-23) ↑	0	0	0	0	0
Q9UKA8 (RCAN3) (20442-12) ↑	0	0	0	0	0
P56975 (NRG3) (20524-38) ↑	0	0	0	0	0
P13984 (GTF2F2) (20927-43) ↑	0	0	0	0	0
Q8N488 (RYBP) (20969-114) ↑	0	0	0	0	0
Q9Y3B4 (SF3B6) (21135-16) ↓	0	0	0	0	0
Q9H479 (FN3K) (21147-9) ↓	0	0	0	0	0
Q9Y6W6 (DUSP10) (21183-1) ↑	0	0	0	0	0
Q8TD30 (GPT2) (21339-19) ↑	0	0	0	0	0
Q16534 (HLF) (21340-38) ↑	0	0	0	0	0
Q8WVF5 (KCTD4) (21588-4) ↑	0	0	0	0	0
O60888 (CUTA) (21604-2) ↑	0	0	0	0	0
Q9BTN0 (LRFN3) (21691-27) ↑	0	0	0	0	0
Q92772 (CDKL2) (21786-25) ↓	0	0	0	0	0
Q86TA1 (MOB3B) (21815-7) ↓	0	0	0	0	0
Q6EEV6 (SUMO4) (22045-8) ↓	0	0	0	0	0
Q8N7R7 (CCNYL1) (22098-10) ↑	0	0	0	0	0
O60519 (CREBL2) (22115-2) ↑	0	0	0	0	0
Q08ET2 (SIGLEC14) (22577-24) ↑	0	0	0	0	0
Q5MJ09 (SPANXN3) (22787-39) ↑	0	0	0	0	0
Q5JUR7 (TEX30) (22802-13) ↑	0	0	0	0	0
P31150 (GDI1) (23022-5) ↑	0	0	0	0	0
O15389 (SIGLEC5) (23030-4) ↑	0	0	0	0	0
Q16637 (SMN1) (23290-3) ↓	0	0	0	0	0
Q96NT3 (GUCD1) (23330-12) ↓	0	0	0	0	0
P53672 (CRYBA2) (23354-12) ↑	0	0	0	0	0
Q6AI12 (ANKRD40) (23367-8) ↑	0	0	0	0	0
Q8N7B1 (HORMAD2) (23405-33) ↑	0	0	0	0	0
Q5TZF3 (ANKRD45) (23413-38) ↓	0	0	0	0	0
Q9NQZ5 (STARD7) (23529-11) ↑	0	0	0	0	0
Q9NV35 (NUDT15) (23584-2) ↓	0	0	0	0	0
Q8N4J0 (CARNMT1) (23638-3) ↑	0	0	0	0	0
Q3LXA3 (TKFC) (23644-19) ↓	0.122083	0	0	0	0
P05109 (S100A8) (24217-2) ↑	0	0	0	0	0
P11844 (CRYGA) (24449-11) ↑	0	0	0	0	0
Q96HA8 (NTAQ1) (24649-11) ↑	0	-0.840825	0	-0.34428	0
Q96B97 (SH3KBP1) (24962-7) ↓	0	0	0	0	0
Q96PE3 (INPP4A) (25064-34) ↓	0	0	0	0	0
P54855 (UGT2B15) (25080-16) ↑	0	0	0	-0.186251	0
Q7Z7H3 (CATIP) (25242-12) ↑	0	0	0	0	0
P10523 (SAG) (25461-3) ↑	0	0	0	0	0
Q12857 (NFIA) (25482-5) ↓	0	0	0	0	0
P05231 (IL6) (2573-20) ↑	0	0	0	0	0
Q05513 (PRKCZ) (2645-54) ↓	0	0	0	0	0
P07585 (DCN) (2666-53) ↓	0	0	0	0	0
P16435 (POR) (2731-29) ↑	0	0	0	0	0
Q9HC73 (CRLF2) (2746-56) ↓	0	0	0	0	0
Q9BZM4 (ULBP3) (2747-3) ↓	0	0	0	0	0
P20160 (AZU1) (2751-16) ↓	0	0	0	0	0
P00441 (SOD1) (2794-60) ↓	0	0	0	0	0
Q9BYF1 (ACE2) (2805-6) ↓	0	0	0	0	0
P05112 (IL4) (2906-55) ↓	0	0	0	0	0
Q9BX67 (JAM3) (2998-53) ↓	0	0	0	0	-0.20221
P10147 (CCL3) (3040-59) ↓	0	0	0	0	0
P24394 (IL4R) (3055-54) ↑	0	0	0	0	0
P49767 (VEGFC) (3132-1) ↓	0	0	0	0	0
Q9UHI8 (ADAMTS1) (3174-2) ↓	0	0	0	0	0
P10915 (HAPLN1) (3196-6) ↑	0	0	0	0	0
P16112 (ACAN) (3280-49) ↑	0	0	0	0	0
P00736 (C1R) (3285-23) ↑	0	0	0	0	0.953418
O94779 (CNTN5) (3299-29) ↓	0	0	0	0	0
Q9UHD2 (TBK1) (3400-49) ↓	0	0	0	0	0
P14635|P06493 (CCNB1|CDK1) (3422-4) ↓	0	0	0	0	0
Q16663 (CCL15) (3509-1) ↑	0	0	0	0	0
Q9BXN2 (CLEC7A) (3603-60) ↓	0	0	0	0	0
Q9BY79 (MFRP) (3685-53) ↓	0	0	0	0	0
P24298 (GPT) (3709-4) ↓	0	0	0	0	0
P04070 (PROC) (3758-63) ↑	0	0	0	0	0
Q16790 (CA9) (3798-71) ↓	0	0	0	0	0
P21802 (FGFR2) (3808-76) ↑	0	0	0	0	0
P60900 (PSMA6) (3860-7) ↓	0	0	0	0	0
Q9UK53 (ING1) (3888-8) ↓	0	0	0	0	0
P63208 (SKP1) (3902-21) ↓	0	0	0	0	0
P10767 (FGF6) (4130-71) ↓	0	0	0	0	0
P00749 (PLAU) (4158-54) ↓	0	0	0	0	0
O00541 (PES1) (4267-81) ↓	0	0	0	0	0
P61328 (FGF12) (4392-54) ↓	0	0	0	0	0
O43320 (FGF16) (4393-3) ↓	0	0	0	0	-0.107467
Q99729 (HNRNPAB) (4450-26) ↓	0	0	0	0	-0.196357
P62979 (RPS27A) (4474-19) ↓	0	0	0	0	0
P20809 (IL11) (4493-92) ↓	0	0	0	0	0
P30041 (PRDX6) (5018-68) ↓	0	0	0	0	0
P30566 (ADSL) (5023-23) ↓	0	0	0	0	0
Q9NZQ7 (CD274) (5060-62) ↑	0	0	0	0	0
Q5VWK5 (IL23R) (5088-175) ↓	0	0	0	0	0
Q08ET2 (SIGLEC14) (5125-6) ↑	0	0	0	0	0
Q02241 (KIF23) (5228-25) ↓	0	0	0	0	0
O75791 (GRAP2) (5265-12) ↑	0	0	0	0	0
Q99829 (CPNE1) (5346-24) ↓	0	0	0	0	0
P11309 (PIM1) (5359-65) ↓	0	0	0	0	0
P07306 (ASGR1) (5452-71) ↑	0	0	0	0	0
P01133 (EGF) (5509-7) ↑	0	0	0	-0.631517	0
Q9NQ79 (CRTAC1) (5632-6) ↓	0	0	0	0	0
Q9NPH6 (OBP2B) (5680-54) ↓	0	0	0	0	0
P55103 (INHBC) (6408-2) ↑	0	0	0	0	0
Q30KP9 (DEFB135) (6411-58) ↑	0	0	0	0	0
P04843 (RPN1) (6458-6) ↑	0	0	0	0	0
Q9H2R5 (KLK15) (6491-59) ↓	0	0	0	0	0
Q14773 (ICAM4) (6550-4) ↓	0	0	0	0	0
Q08722 (CD47) (6653-58) ↓	0	0	0	0	0
Q92562 (FIG4) (6948-82) ↑	-0.270631	0	0	0	0
O95498 (VNN2) (7012-35) ↓	0	0	0	0	0
Q92187 (ST8SIA4) (7038-45) ↑	0	0	0	0	0
Q6PI73 (LILRA6) (7059-14) ↓	0	0	0	0	0
Q9HBE4 (IL21) (7124-18) ↑	0	0	0	0	0
Q5SGD2 (PPM1L) (7187-3) ↓	0	0	0	0	0
Q13123 (IK) (7207-4) ↓	0	0	0	0	0
Q96LL9 (DNAJC30) (7866-11) ↓	0	0	0	0	0
Q6P995 (FAM171B) (8061-102) ↑	0	0	0	0	0
P14174 (MIF) (8221-19) ↓	0	0	0	0	0
Q08ET2 (SIGLEC14) (8248-222) ↑	0	0	0	0	0
Q9Y2T1 (AXIN2) (8429-16) ↓	0	0	0	0	0
Q6IE38 (SPINK14) (8587-21) ↑	0	0	0	0	0
Q6P995 (FAM171B) (8786-6) ↑	0	0	0	0	0
Q10589 (BST2) (8832-55) ↑	0	0	0	0	0
Q14DG7 (TMEM132B) (8890-9) ↑	0	0	0	0	0
Q96DZ1 (ERLEC1) (8957-72) ↓	0	0	0	0	0
Q6Q8B3 (CD200R1L) (8980-19) ↑	0	0	0	0	0
P08962 (CD63) (9190-7) ↑	-0.947428	0	0	0	0
O15389 (SIGLEC5) (9275-2) ↑	0	0	0	0	0
Q96MW5 (COG8) (9543-131) ↑	0	0	0	0	0
Q96PZ7 (CSMD1) (9598-23) ↓	0	0	0	0	0
Q96AD5 (PNPLA2) (9802-27) ↓	0	0	0	0	0
Q99497 (PARK7) (9845-33) ↓	0	0	0	0	0
P26232 (CTNNA2) (9872-23) ↑	0	0	0	0	0

### Sheet: Table S9E
Table S9E. Analyte-symptom cannonical correlation analyses in ME/CFSOF.
Analyte-Symptom Correlation in ME/CFSOF Before Exercise
	General Fatigue (0.8799,0.0004)	Physical Fatigue (0.8624,0.0006)	Mental Fatigue (0.79167,0.0037)	Reduced Activity (0.6129,0.0450)	Reduced Motivation (0.9219,0.0001)
Leucine - PM↓	0	0	0	0	0
Capric acid↓	0	0	-0.0659984	0	0
2,6-Diaminopimelic acid↓	0	0	0	0	-0.368976
Indolelactic acid↓	0	0	0	0	0
Nicotinamide↑	0	0	0	0	0
ST (28:1;O;S)↑	-0.328298	0	0	0	0.491278
Q6UXF1 (TMEM108) (10583-1) ↓	0	0	0	0	0
P0C2L3 (FAM163B) (10880-38) ↑	0	0	0	0	0
Q96B67 (ARRDC3) (12352-70) ↑	0	0	0	0	0
Q9Y265 (RUVBL1) (12365-108) ↑	0	0.079728	0	0	0
P08263 (GSTA1) (12446-49) ↑	0	0	0	0	0
Q14651 (PLS1) (12737-12) ↑	0	0	0	0	0
Q9UKY1 (ZHX1) (12751-26) ↓	0	0	0	0	0
Q9H3M0 (KCNF1) (12834-3) ↑	0	0	0	0	0
Q9BXY4 (RSPO3) (13094-75) ↓	0	0	0	0	0
Q9Y259 (CHKB) (13117-232) ↑	0	0	0	0	0
Q14914 (PTGR1) (13543-7) ↑	0	0	0	0	0
O15123 (ANGPT2) (13660-76) ↓	0	0	0	0	0
P27930 (IL1R2) (14133-93) ↓	0	-0.96429	-0.0705791	0	0
Q9NPY3 (CD93) (14136-234) ↓	0	0	0	-0.497315	0
P08637 (FCGR3A) (15388-24) ↓	0	0	0	0	0
Q9HCU0 (CD248) (15491-20) ↓	0	0	0	0	0
Q5T2W1 (PDZK1) (16852-10) ↑	0	0	0	0	0
P30084 (ECHS1) (17787-1) ↑	0	0	0	0	0
P00505 (GOT2) (18233-10) ↑	0	0	0	0	0
P84101 (SERF2) (18274-2) ↑	0	0	0	0	0
Q7L266 (ASRGL1) (18313-4) ↑	0	0	-0.972942	0	0
O60565 (GREM1) (18878-15) ↑	0	0	0	0	0
P61077 (UBE2D3) (19280-29) ↑	0	0	0	0	0
Q14914 (PTGR1) (19617-5) ↑	0	0	0	0	0
Q9BUK0 (CHCHD7) (20387-277) ↑	0.243325	0	0	0	0
Q12918 (KLRB1) (20562-78) ↓	0	0	0	0	0
P41567 (EIF1) (20913-27) ↑	0	0	0	0.129091	0
Q5M775 (SPECC1) (21360-27) ↑	0	0	0	0	0
Q6QNK2 (ADGRD1) (21546-20) ↓	0	0	0	0	0
P36269 (GGT5) (21548-20) ↓	0	0	0	0	0
Q8N0X4 (CLYBL) (23541-61) ↑	0	0	0	0	0
Q96IJ6 (GMPPA) (24271-9) ↑	0	0	0	0	0
P78330 (PSPH) (24681-2) ↑	-0.912696	0	0	0	0
Q96B97 (SH3KBP1) (24962-7) ↓	0	0	0	0	0
Q13066 (GAGE2B) (25413-80) ↑	0	0	0	0	0
Q29983 (MICA) (2730-58) ↓	0	0	0	0	0
P02649 (APOE) (2937-10) ↑	0	0	0	0	0
P02649 (APOE) (2938-55) ↑	0	0	0	0	0
P45983 (MAPK8) (3825-18) ↑	0	0	0	0	0
P63167 (DYNLL1) (3881-49) ↓	0	0	0	0	0
O60486 (PLXNC1) (4564-2) ↓	0	-0.0239506	0	0	0
Q9BZW8 (CD244) (5063-12) ↓	0	0	0	0	0
Q8N423 (LILRB2) (5091-28) ↑	0	0	0	0	0
P02649 (APOE) (5312-49) ↑	0	0	0	0	0
Q6UXQ4 (C2orf66) (5677-15) ↑	0	0	0	0	0
O95868 (LY6G6D) (6469-62) ↑	0	0	0.209875	0	0
Q8TF66 (LRRC15) (6557-50) ↓	0	0	0	0	0
P61647 (ST8SIA6) (6930-95) ↑	0	0	0	0	0
Q9GZS9 (CHST5) (7020-13) ↑	0	0	0	0	0
O95672 (ECEL1) (7076-17) ↑	0	0	0	0	0
Q9BXJ4 (C1QTNF3) (7251-64) ↓	0	0	0	0	0
Q9UN70 (PCDHGC3) (7859-21) ↑	0	0	0	0	0
Q86VR8 (FJX1) (7921-65) ↑	0	0	0	0	0
P49747 (COMP) (8043-153) ↓	0	0	0	0	0
Q8N5W8 (FAM24B) (8775-61) ↑	0	0	0	0	0
Q7Z2W9 (MRPL21) (8942-2) ↑	0	0.251425	0	0	0
O95825 (CRYZL1) (9207-60) ↑	0	0	0	0	-0.788989
P14784 (IL2RB) (9343-16) ↓	0	0	0	0	0
Q92820 (GGH) (9370-69) ↑	0	0	0	0	0
Q96IZ0 (PAWR) (9565-6) ↑	0	0	0	0	0
O95169 (NDUFB8) (9800-20) ↓	0	0	0	0	0
Q92575 (UBXN4) (9970-7) ↑	0	0	0	0.857912	0
Analyte-Symptom Correlation in ME/CFSOF After Exercise
	General Fatigue (0.8580,0.0007)	Physical Fatigue (0.6216,0.0412)	Mental Fatigue (0.8783,0.0004)	Reduced Activity (0.8572,0.0007)	Reduced Motivation (0.9390,0.0000)
Proline - PM↑	0	0	0	0	0
Glucuronic acid - PM↑	0	0	0	0	0
4-Hydroxyhippuric acid↑	0	0	0	0.233441	0
Proline - BA↑	0	0	0	0	0
Propionic acid↑	0	0	0	0	0
FA (24:0) (lignoceric acid)↑	0	0	0	0	0
ST (28:1;O;S)↑	0	0	0	0	0.911794
Q6UXF1 (TMEM108) (10583-1) ↓	0	0	0	0	0
Q8IZT8 (HS3ST5) (10731-10) ↑	0	0	0	0.862634	0
P0C2L3 (FAM163B) (10880-38) ↑	0	0	0	0	0
P78543 (BTG2) (11325-8) ↑	0	0	0	0	0
Q96B67 (ARRDC3) (12352-70) ↑	0	0	0	0	0
Q9Y265 (RUVBL1) (12365-108) ↑	0	0	0	0	0
P08263 (GSTA1) (12446-49) ↑	0	0	0	0	0
Q9Y473 (ZNF175) (12716-3) ↑	0	0	0	0	0
Q14651 (PLS1) (12737-12) ↑	0	0	0	0	0
Q9UKY1 (ZHX1) (12751-26) ↓	0	0	0	0	0
Q2Y0W8 (SLC4A8) (12798-46) ↑	0	0	0	0	0
Q9H3M0 (KCNF1) (12834-3) ↑	0	0	0	0	0
Q9Y259 (CHKB) (13117-232) ↑	0	-0.911747	0	0	0
O43924 (PDE6D) (13491-40) ↑	0	0	0	0	0
O15123 (ANGPT2) (13660-76) ↓	0	0	0	0	0
P22362 (CCL1) (13687-5) ↑	-0.946297	0	0	0	0
O95388 (CCN4) (13692-154) ↓	0	0	0	0	0
Q96BD6 (SPSB1) (13942-140) ↑	-0.320992	0	0	0	0
P27930 (IL1R2) (14133-93) ↓	0	0	0	0	0
Q9NPY3 (CD93) (14136-234) ↓	0	0	0	0	0
P08637 (FCGR3A) (15388-24) ↓	0	0	0	0	0
Q9HCU0 (CD248) (15491-20) ↓	0	0	0	0	0
Q9BXR6 (CFHR5) (16055-3) ↑	0	0	0	0	0
Q5T2W1 (PDZK1) (16852-10) ↑	0	0	0	0	0
P07327 (ADH1A) (17396-23) ↑	0	0	0	0	0
P20591 (MX1) (17460-51) ↑	0	0	0	0	0.283556
P10914 (IRF1) (17462-19) ↑	0	0	0	0	0
P50222 (MEOX2) (18259-15) ↑	0	0	0	0	0
Q9UEU5 (GAGE2D) (18273-14) ↑	0	0	0	0	0
P84101 (SERF2) (18274-2) ↑	0	0	0	0	0
O60565 (GREM1) (18878-15) ↑	0	0	-0.341221	0	0
P61077 (UBE2D3) (19280-29) ↑	0	0	0	0	0
P40933 (IL15) (19568-17) ↑	0	0	0	0	0
Q14914 (PTGR1) (19617-5) ↑	0	0	0	0	0
Q2M5E4 (RGS21) (19819-7) ↑	0	0	0	0	0
P41567 (EIF1) (20913-27) ↑	0	0	0.918249	0	0
Q00266 (MAT1A) (21247-16) ↑	0	0	0	0	0
P34913 (EPHX2) (21269-198) ↑	0	0.281667	0	0	0
Q86TN4 (TRPT1) (21348-22) ↑	0	0	0	0	0
Q5M775 (SPECC1) (21360-27) ↑	0	0	0	0	0
P23526 (AHCY) (21393-62) ↑	0	0	0	0	0
Q6QNK2 (ADGRD1) (21546-20) ↓	0	0	0	0	0
P34059 (GALNS) (21724-22) ↑	0	0	0	0	0
P43308 (SSR2) (21837-3) ↑	0	0	0	0	0
Q92802 (N4BP2L2) (22504-3) ↑	0	0	0	0	0
P58400 (NRXN1) (22579-93) ↓	0	0	0	0	0
Q13309 (SKP2) (22777-46) ↑	0	-0.298967	0	0	0
Q96MI6 (PPM1M) (22862-44) ↑	0	0	0	0	0
P61077 (UBE2D3) (23037-37) ↑	0	0	0	0	0.297031
Q9NV35 (NUDT15) (23584-2) ↓	0	0	0	0	0
Q01415 (GALK2) (23631-1) ↑	0	0	0	0	0
Q96IJ6 (GMPPA) (24271-9) ↑	0	0	0	0	0
Q8NBN7 (RDH13) (24409-2) ↑	0	0	0	0	0
Q8N4X5 (AFAP1L2) (24445-38) ↓	0	0	0.197891	0	0
P78330 (PSPH) (24681-2) ↑	0	0	0	0	0
Q96B97 (SH3KBP1) (24962-7) ↓	0	0	0	0	0
Q13066 (GAGE2B) (25413-80) ↑	0	0	0	0	0
Q29983 (MICA) (2730-58) ↓	0	0	0	0.304141	0
P02788 (LTF) (2780-35) ↓	0	0	0	-0.214844	0
P80075 (CCL8) (2785-15) ↑	0	0	0	0	0
P05113 (IL5) (3741-4) ↑	-0.0385436	0	0	0	0
P04070 (PROC) (3758-63) ↑	0	0	0	0	0
P45983 (MAPK8) (3825-18) ↑	0	0	0	0	0
P63167 (DYNLL1) (3881-49) ↓	0	0	0.0350203	0	0
Q8N423 (LILRB2) (5091-28) ↑	0	0	0	0	0
O95868 (LY6G6D) (6469-62) ↑	0	0	0	0.250415	0
Q8TF66 (LRRC15) (6557-50) ↓	0	0	0	0	0
P61647 (ST8SIA6) (6930-95) ↑	0	0	0	0	0
O95672 (ECEL1) (7076-17) ↑	0	0	0	0	0
Q9UN70 (PCDHGC3) (7859-21) ↑	0	0	0	0	0
P49747 (COMP) (8043-153) ↓	0	0	0	0	0
Q8TAI1 (TYMSOS) (8263-64) ↑	0	0	0	0	0
Q6E0U4 (DMKN) (8535-102) ↑	0	0	0	0	0
Q86U17 (SERPINA11) (9002-36) ↑	0	0	0	0	0
O95825 (CRYZL1) (9207-60) ↑	0	0	0	0	0
Q92820 (GGH) (9370-69) ↑	0	0	0	0	0
Q9Y646 (CPQ) (9394-19) ↑	0	0	0	0	0
O75715 (GPX5) (9475-22) ↑	0	0	0	0	0
Q92575 (UBXN4) (9970-7) ↑	0	0	0	0	0
O43296 (ZNF264) (9993-11) ↑	0	0	0	0	0

### Sheet: Table S9F
Table S9F. Analyte-symptom cannonical correlation analyses in ME/CFSSD†.
Analyte-Symptom Correlation in ME/CFSSD† Before Exercise
	General Fatigue (0.9242,0.0004)	Physical Fatigue (0.7851,0.0122)	Mental Fatigue (0.9429,0.0001)	Reduced Activity (0.8283,0.0058)	Reduced Motivation (0.79367,0.0107)
2,5-Dihydroxybenzaldehyde↑	0	0	0	0	0
4-Pyridoxic acid↑	0	0	0	0	0
Acetylcarnitine↑	0	0	0	0	0
Histidine↓	0	0	0	0	0
Q5VY80 (RAET1L) (10589-7) ↑	0	0	0	0	0
Q53RT3 (ASPRV1) (10902-53) ↑	0	0	0	0	0
Q7Z7F7 (MRPL55) (11135-5) ↓	0	0	0	0	0.0501471
Q969V5 (MUL1) (11159-14) ↑	-0.097117	0	0	0	0
O75427 (LRCH4) (11252-30) ↑	0	0	0	0	0
O43663 (PRC1) (11591-43) ↑	0	0	0	0	0
Q9C000 (NLRP1) (11661-11) ↑	0	0	0	0	0
Q15485 (FCN2) (13717-15) ↓	0	0	0	0	0
P02748 (C9) (13722-105) ↑	0	0	0	0	0
Q9Y337 (KLK5) (14039-33) ↑	0	0	0	0	0
Q99075 (HBEGF) (14094-29) ↓	0.154076	0	0	0	0
O60896 (RAMP3) (15437-11) ↑	0	0	-0.701755	-0.932604	0
Q99972 (MYOC) (16558-2) ↓	0	0	0	0	0
P02775 (PPBP) (16765-52) ↓	0	0	0	0	0
P22676 (CALB2) (16803-4) ↑	0	0	-0.682964	0	0
Q96SU4 (OSBPL9) (16899-59) ↑	0	0	-0.202732	0	0
P11086 (PNMT) (17204-17) ↑	0	0	0	0	0
P37235 (HPCAL1) (17791-25) ↑	0	0	0	0	0
Q96Q83 (ALKBH3) (18401-18) ↓	0	0	0	0	0
P43358 (MAGEA4) (20075-130) ↑	0	0	0	0	0
Q86WV5 (TEN1) (20443-37) ↑	0	0	0	0	0
Q96AP7 (ESAM) (20536-11) ↓	0	0	0	0	0.974014
P30988 (CALCR) (20542-47) ↑	0	0	0	0	0
Q5M775 (SPECC1) (21360-27) ↑	0	0	0	0	0
Q9UL45 (BLOC1S6) (21487-20) ↑	-0.0774586	-0.323853	0	0	0
Q9BV94 (EDEM2) (21512-6) ↑	0	0	0	0	0
Q6QNK2 (ADGRD1) (21546-20) ↓	0	0	0	0	0
P05120 (SERPINB2) (21676-17) ↓	0	0	0	0	0
Q641Q3 (METRNL) (21705-33) ↑	0	0	0	0	0
P23229 (ITGA6) (21979-12) ↑	0	0	0	0	0
Q9BW62 (KATNAL1) (24494-67) ↑	0	0	0	0	0
Q9NR19 (ACSS2) (25094-9) ↑	0	0	0	0	0
P01033 (TIMP1) (25967-34) ↓	0	0	0	0	0
P42701 (IL12RB1) (2632-5) ↑	0	0	0	0	0
P02775 (PPBP) (2790-54) ↓	0.339106	0	0	0	0
P33151 (CDH5) (2819-23) ↓	0	0	0	0	0
P05112 (IL4) (2906-55) ↑	0	0	0	0	0
Q96AP7 (ESAM) (2981-9) ↓	0	0	0	0	0
P02748 (C9) (3060-43) ↑	0	0	0	0	0
Q8IWV2 (CNTN4) (3298-52) ↓	0	0	0	0	0
Q14114 (LRP8) (3323-37) ↓	0	0	0	0	0
Q9HBG7 (LY9) (3324-51) ↓	0	0	0	0	0
P04070 (PROC) (3758-63) ↑	0	0	0	0	0
P04070 (PROC) (3758-68) ↑	0	0	0	-0.308017	0
Q9P126 (CLEC1B) (4332-6) ↓	0	0	0	0	0
P05362 (ICAM1) (4342-10) ↓	0	0	0	0	0
P14151 (SELL) (4831-4) ↓	0	0	0	0	0
Q14956 (GPNMB) (5080-131) ↑	0	0	0	0	0
O75106 (AOC2) (6434-18) ↑	0	0	0	0	0
P35858 (IGFALS) (6605-17) ↓	0	0	0	0	0
P11597 (CETP) (7131-8) ↑	0	0	0	0	0
Q8N109 (KIR2DL5A) (7799-3) ↑	0	0	0	0	0
Q8WY98 (TMEM234) (8107-12) ↑	0	0	0	0	0
Q14956 (GPNMB) (8240-207) ↑	0	0	0	0	0
O75144 (ICOSLG) (9303-9) ↓	0	0	0	0	0
Q12907 (LMAN2) (9468-8) ↓	0	0	0	0	0.0265328
O75715 (GPX5) (9475-22) ↑	0	0	0	0	0
P55287 (CDH11) (9604-14) ↓	0	0	0	0	0.219266
Q13126 (MTAP) (9910-9) ↑	-0.919693	-0.946107	0	-0.188086	0
Analyte-Symptom Correlation in ME/CFSSD† After Exercise
	General Fatigue (0.8962,0.0011)	Physical Fatigue (0.7912,0.0111)	Mental Fatigue (0.8341,0.0052)	Reduced Activity (0.8035,0.0091)	Reduced Motivation (0.8817,0.0017)
Cinnamic acid↑	0	0	0	0	0
3-Methylhistidine↑	0	0	0	0	0
4-Pyridoxic acid↑	0	0	0	0	0
Picrotin↓	0	0	0	0	0
PC (p-36:1)/PC (o-36:2) B↑	0	0	0	0	0
PC (p-38:6)/PC (o-38:7)↑	0	0	0	0	0
PC (p-40:6)/PC (o-40:7) B↑	0	0	0	0	0
PE (o-38:6); PE (o-18:2-20:4)↑	0	0	0	0	0
Q5VY80 (RAET1L) (10589-7) ↑	0	0	0	0	0
O75427 (LRCH4) (11252-30) ↑	0	0	0	0	0
Q03393 (PTS) (12014-19) ↑	0	0	0	0	0
B6SEH8 (ERVV-1) (12531-5) ↑	0	0	0	0	0
P28074 (PSMB5) (12580-7) ↑	0	0	0	0	0
O75815 (BCAR3) (12634-79) ↑	0	0	0	0	0
Q8N8Q1 (CYB561D1) (13377-3) ↑	0	0	0	0	0
Q14C87 (TMEM132D) (13416-8) ↑	0	-0.0184223	0	0	-0.241169
P02748 (C9) (13722-105) ↑	0	0	0	0	0.531952
Q86UL8 (MAGI2) (14066-49) ↓	0	0	0	0	0
O60896 (RAMP3) (15437-11) ↑	0	0	-0.983832	-0.860039	0
Q99972 (MYOC) (16558-2) ↓	0	0	0	0	0
P22676 (CALB2) (16803-4) ↑	0	0	0	0	0
P11086 (PNMT) (17204-17) ↑	0	0	0	0	0
Q96GA7 (SDSL) (17777-31) ↑	0	0	0	0	0
P37235 (HPCAL1) (17791-25) ↑	0	0	0	0	0
Q9Y617 (PSAT1) (18342-2) ↑	0	0	0	0	0
Q96Q83 (ALKBH3) (18401-18) ↓	0	0	0	0	0
P43358 (MAGEA4) (20075-130) ↑	0	0	0	0	0
Q86WV5 (TEN1) (20443-37) ↑	0	0	0	0	0
P30988 (CALCR) (20542-47) ↑	0	0	0	0	0
Q9UL45 (BLOC1S6) (21487-20) ↑	-0.909582	-0.987412	0	0	0
Q9BV94 (EDEM2) (21512-6) ↑	0	0	0	0.21417	0
Q9H227 (GBA3) (21592-8) ↑	0	0	0	0	0
P05120 (SERPINB2) (21676-17) ↓	0	0	0	0	0
Q8N7R7 (CCNYL1) (22098-10) ↑	0	0	0	0	0
Q96DY2 (IQCD) (22481-15) ↑	0	0	0	0	0
P31994 (FCGR2B) (22960-8) ↑	0	0	0	0	0
Q86VU5 (COMTD1) (23253-5) ↑	0	0	0	0	0
Q9NZN9 (AIPL1) (23646-5) ↑	0	0	0	0	0
Q6P3X3 (TTC27) (24444-10) ↓	0	0.157093	0	0	0
Q9BW62 (KATNAL1) (24494-67) ↑	0	0	0	0	0
Q9NR19 (ACSS2) (25094-9) ↑	0	0	0	0	0
P31513 (FMO3) (25288-16) ↑	0	0	0	0	0
O95990 (FAM107A) (2760-2) ↑	-0.317201	0	0	0	0
Q96AP7 (ESAM) (2981-9) ↓	0	0	0	0	0
P02748 (C9) (3060-43) ↑	0	0	0	0	0.72101
P01589 (IL2RA) (3151-6) ↑	0	0	0	0	0
P04070 (PROC) (3758-63) ↑	0	0	0	0.44567	0
P04070 (PROC) (3758-68) ↑	0	0	0	-0.0166889	0
P05362 (ICAM1) (4342-10) ↓	0	0	0	0	0
Q14956 (GPNMB) (5080-131) ↑	0	0	0	0	0
P05452 (CLEC3B) (5701-81) ↓	0	0	0	0	0
P80511 (S100A12) (5852-6) ↑	0	0	0	0	0
O43240 (KLK10) (6227-1) ↑	0	0	0	0	0
O75973 (C1QL1) (6404-20) ↑	0	0	0	0	0
P05015 (IFNA16) (6421-52) ↑	0	0	0	0	0
O75106 (AOC2) (6434-18) ↑	0	0	0	0	0
O60462 (NRP2) (6590-54) ↑	0	0	0	0	0
P11597 (CETP) (7131-8) ↑	0	0	0	0	0
P09488 (GSTM1) (7239-9) ↑	0	0	0	0	0
Q8N109 (KIR2DL5A) (7799-3) ↑	0	0	0	0	0
O95461 (LARGE1) (7935-26) ↑	0	0	0	0	0
Q8WY98 (TMEM234) (8107-12) ↑	0	0	0	0	0
Q14956 (GPNMB) (8240-207) ↑	0	0	0	0	0
Q6P988 (NOTUM) (8252-2) ↓	0	0	0.179096	0.124757	0.165232
Q9UEW3 (MARCO) (9003-99) ↑	0	0	0	0	0
Q9Y646 (CPQ) (9394-19) ↑	0	0	0	0	0
O75715 (GPX5) (9475-22) ↑	0	0	0	0	-0.334228
P01286 (GHRH) (9487-60) ↑	0	0	0	0	0
P0CAP1 (MYZAP) (9964-10) ↑	-0.268409	0	0	0	0

### Sheet: Table S9G
Table S9G. Analyte-symptom cannonical correlation analyses in ME/CFSLD†.
Analyte-Symptom Correlation in ME/CFSLD† Before Exercise
	General Fatigue (0.7211,0.0007)	Physical Fatigue (0.6375,0.0011)	Mental Fatigue (0.6602,0.0029)	Reduced Activity (0.5796,0.0037)	Reduced Motivation (0.6802,0.0019)
Glucuronic acid - PM↑	0	0	0	0	0
2-Hydroxy-4-methylpentanoic acid↓	0	0	0	0	0
3-Hydroxyvaleric acid↓	0	0	0	0	0
3-Methyl-2-oxovaleric acid↓	0	0	0	0	0
4-Hydroxyphenyllactic acid↓	0	-0.0129501	0	0	0
Citrulline - BA↓	0	0	0	0	0
Docosahexanoic acid↓	0	0	0	0	-0.268578
Ketoisovaleric acid↓	0	0	0	0	0
Mandelic acid↓	0	0	0	0	0
DAG (36:2)↑	0	0	0	0	0
DAG (36:3)↑	0	0	0	0.139929	0
DAG (38:5)↑	0	0	0	0	0
ST (28:1;O;S)↑	-0.988828	0	0	0	0
TAG (52:2)↑	-0.0887178	0	0	0	0
TAG (52:3)↑	0	0	0	0	0
TAG (54:2)↑	0	0	0	0	-0.123052
TAG (54:3)↑	0	0	0	0	0
TAG (54:4)↑	0	0	0	0	0
TAG (54:5) B↑	0	0	0	0	0
TAG (55:3)↑	0	0	0	0	0
TAG (56:3)↑	0	0	0	0	0
TAG (56:5) C↑	0	0	0	0.0216285	0
TAG (56:6)↑	0	0	0	0	0
12,13-Dihydroxyoctadec-9-enoic acid↓	0	0	0	-0.208062	0
8-Hydroxyeicosa-5,9,11,14-tetraenoic acid↓	0	0	-0.962168	0	0
P35520 (CBS) (10086-39) ↑	0	0	0	0	0
P30740 (SERPINB1) (10737-96) ↓	0	0	0	0	0
Q96BQ1 (FAM3D) (13102-1) ↑	0	0	0	0	0
P51884 (LUM) (13114-50) ↓	0	0	0	0	0
Q8N695 (SLC5A8) (13691-10) ↑	0	0	0.0633058	0	0
O95388 (CCN4) (13692-154) ↓	0	0	-0.152626	0	0
Q7LFX5 (CHST15) (14097-86) ↓	0	-0.320664	0	-0.217444	0
Q9NPY3 (CD93) (14136-234) ↓	0	-0.230775	0	-0.00234095	0
Q99519 (NEU1) (15426-5) ↑	0	-0.0362401	0	0	0
Q92743 (HTRA1) (15594-47) ↑	0	0	0	0	0
P54764 (EPHA4) (16288-17) ↓	0	0	0	0	0
O75832 (PSMD10) (18385-4) ↓	0	0	0	0	0
P61077 (UBE2D3) (19280-29) ↑	0	0.759009	0	0.607025	0
Q9H422 (HIPK3) (19329-31) ↓	0	0	0	0	0
P41567 (EIF1) (20913-27) ↑	0	0.30962	0	0.683781	0
Q6QNK2 (ADGRD1) (21546-20) ↓	0	0	0	0	0
Q6QNY0 (BLOC1S3) (24487-95) ↑	0	0	0	-0.179114	0
Q15646 (OASL) (25941-4) ↑	0	0	0.0325864	0	0
P02790 (HPX) (2768-56) ↑	0	0	0	0	0
P81172 (HAMP) (3504-58) ↓	0	0	0	0	0
P04070 (PROC) (3758-63) ↑	-0.119785	0	0	0	0
Q7LFX5 (CHST15) (4469-78) ↓	0	-0.239179	-0.192876	-0.140568	0
Q96PQ0 (SORCS2) (4569-52) ↑	0	0	0	0	0
P14151 (SELL) (4831-4) ↓	0	0	0	0	0
Q9UBR2 (CTSZ) (4971-1) ↑	0	0	0	0	0
P05452 (CLEC3B) (5701-81) ↓	0	0	0	-0.0380601	0
P80511 (S100A12) (5852-6) ↓	0	0	-0.0931009	0	-0.955366
P16860 (NPPB) (7655-11) ↓	0	0	0	0	0
P49747 (COMP) (8043-153) ↓	0	-0.336558	0	-0.00704159	0
P15289 (ARSA) (8790-6) ↓	0	0	0	0	0
Q9NR55 (BATF3) (8858-21) ↑	0	0	0	0	0
Analyte-Symptom Correlation in ME/CFSLD† After Exercise
	General Fatigue (0.7487,0.0004)	Physical Fatigue (0.7073,0.0010)	Mental Fatigue (0.7780,0.0001)	Reduced Activity (0.5748,0.0126)	Reduced Motivation (0.8062,0.0001)
2-Amino-3-methoxybenzoic acid↑	0	0	0	0	0
Glucuronic acid - BA↑	0	0	0	0	0
Histidine↑	0	0	0	0	0
Leucine - BA↓	0	0	0	0	0
Linoleic acid - BA↑	0	0	0	0	0
Propionic acid↑	0	0	0	0	0
DAG (34:1)↑	0	0	0	0	0
DAG (36:2)↑	0	0	0	0	0
DAG (36:3)↑	0	0	0.21658	0	0
ST (28:1;O;S)↑	-0.814722	0	0	0	0.426585
TAG (52:2)↑	0	0	0	0	0
TAG (52:3)↑	0	0	0	0	0
TAG (52:4)↑	0	0	0.968291	0	0
TAG (53:2)↑	0	0	0	0	0
TAG (53:3)↑	0	0	0	0	0
TAG (53:4)↑	0	0	0	0	0
TAG (54:3)↑	0	0	0	0	0
TAG (54:4)↑	0	0	0	0	0
TAG (54:5) A↑	0	0	0.0738306	0	0
TAG (54:5) B↑	0	0	0	0	0
TAG (55:3)↑	0	0	0	0	0
TAG (55:4); TAG (18:1-19:1-18:2)↑	0	0	0	0	0
TAG (56:4)↑	0	0	0	0	0
TAG (56:5) C↑	0	0	0	0	0
TAG (56:6)↑	0	0	0	0	0
P35520 (CBS) (10086-39) ↑	0	0	0	0	0
Q9BYZ8 (REG4) (11102-22) ↑	0	0.971682	0	0	0
Q96BQ1 (FAM3D) (13102-1) ↑	0	0	0	0	0
P41221 (WNT5A) (13268-45) ↑	0	0	0	0	0
O95388 (CCN4) (13692-154) ↓	0	0	0	0	0
Q92743 (HTRA1) (15594-47) ↑	-0.270594	0	0	0	0
Q9H422 (HIPK3) (19329-31) ↓	0	0	0	0	0
P12829 (MYL4) (20107-11) ↑	0.152129	0	-0.100268	0	0
Q12926 (ELAVL2) (21173-25) ↑	0	0	0	0	0
Q86TN4 (TRPT1) (21348-22) ↑	0	0	0	0	0
Q6QNK2 (ADGRD1) (21546-20) ↓	0	0	0	0	0
Q16659 (MAPK6) (22858-3) ↑	0	0	0	0	0
P35916 (FLT4) (2358-19) ↓	0.480688	0	0	0	-0.449588
Q6QNY0 (BLOC1S3) (24487-95) ↑	0	-0.236291	0	-0.875189	0
P12830 (CDH1) (2501-51) ↑	0	0	0	0	0
Q8IWE5 (PLEKHM2) (25291-27) ↑	0	0	0	0	0
P05231 (IL6) (2573-20) ↑	0	0	0	0	0
P01031 (C5) (2851-63) ↑	0	0	0	0	0
P04070 (PROC) (2961-1) ↑	0	0	0	0	0
P00736 (C1R) (3285-23) ↑	0	0	0	0	0
P13497 (BMP1) (3348-49) ↑	0	0	0	0	0
P04070 (PROC) (3758-63) ↑	0	0	0	0	0
Q99988 (GDF15) (4374-45) ↑	0	0	0	0	0
Q96PQ0 (SORCS2) (4569-52) ↑	0	0	0	0	0
P14151 (SELL) (4831-4) ↓	0	0	0	0	0
P00734 (F2) (5316-54) ↑	0	0	0	0	0.78479
P05160 (F13B) (5658-64) ↑	0.0938286	0	0	0	0
P42127 (ASIP) (5676-54) ↑	0	0	0	0	0
P05452 (CLEC3B) (5701-81) ↓	0	0	0	0	0
P04843 (RPN1) (6458-6) ↑	0	0	0	0	0
P01602 (IGKV1-5) (6561-77) ↑	0	0	0	0.483781	0
Q9NR55 (BATF3) (8858-21) ↑	0	0	0	0	0
