## Supplementary material for "Heightened innate immunity may trigger chronic inflammation, fatigue and post-exertional malaise in ME/CFS": Table S10

### Sheet: Table S10A
Table S10A. External metabolomic validation comparing ME/CFS vs. HC.
ME/CFS vs. HC Before Exercise
Current Study					External Validation
	Total Cmpd	Hits	p-value	Impact		Total Cmpd	Hits	p-value	Impact
Arginine biosynthesis	14	9	0.00567	0.48223	Starch and sucrose metabolism	18	4	0.0003638	0.54856
Drug metabolism - cytochrome P450	55	1	0.0069839	0	alpha-Linolenic acid metabolism	13	2	0.0013881	0.33333
Caffeine metabolism	10	1	0.0075482	0	Neomycin, kanamycin and gentamicin biosynthesis	2	1	0.0018483	0
Nitrogen metabolism	6	2	0.014096	0	Galactose metabolism	27	7	0.0022407	0.07387
Pantothenate and CoA biosynthesis	20	5	0.025938	0.04762	Fructose and mannose metabolism	20	3	0.0025734	0.13078
Valine, leucine and isoleucine degradation	40	6	0.02699	0.03252	Nicotinate and nicotinamide metabolism	15	6	0.0031335	0.33246
Glycine, serine and threonine metabolism	33	9	0.033379	0.57737	Linoleic acid metabolism	5	1	0.0074293	1
Glyoxylate and dicarboxylate metabolism	32	7	0.033891	0.28308	Fatty acid elongation	39	1	0.014069	0
Valine, leucine and isoleucine biosynthesis	8	7	0.034239	0	Fatty acid degradation	39	1	0.014069	0
Vitamin B6 metabolism	9	1	0.037727	0	Pentose phosphate pathway	23	2	0.019512	0.04419
Glutathione metabolism	28	5	0.042536	0.11891	Purine metabolism	70	13	0.0231	0.24914
Porphyrin metabolism	31	2	0.053631	0	Amino sugar and nucleotide sugar metabolism	42	4	0.024954	0.02054
Glycerolipid metabolism	16	2	0.060362	0.33022	Biosynthesis of unsaturated fatty acids	36	10	0.027236	0
Thiamine metabolism	7	1	0.061421	0	Riboflavin metabolism	4	1	0.043603	0
Pyrimidine metabolism	39	4	0.085474	0.08682	Pyrimidine metabolism	39	8	0.045599	0.22806
Arginine and proline metabolism	36	10	0.092865	0.39767	Caffeine metabolism	10	10	0.054114	1
Purine metabolism	70	6	0.098206	0.08205	Tryptophan metabolism	41	5	0.056339	0.34708
					Taurine and hypotaurine metabolism	8	4	0.058	0.82857
					Glycine, serine and threonine metabolism	33	15	0.060884	0.77341
					Porphyrin metabolism	31	5	0.064266	0.28727
					Thiamine metabolism	7	1	0.066961	0
					Glycerophospholipid metabolism	36	5	0.070822	0.15045
					Steroid hormone biosynthesis	87	9	0.074503	0.07193
					Fatty acid biosynthesis	47	5	0.077565	0.01473
					Butanoate metabolism	15	6	0.092365	0
ME/CFS vs. HC 24hrs After Exercise
Current Study					External Validation
	Total Cmpd	Hits	p-value	Impact		Total Cmpd	Hits	p-value	Impact
Pentose and glucuronate interconversions	19	4	0.0071367	0.33735	Glycine, serine and threonine metabolism	33	15	1.5402e-05	0.77341
Ascorbate and aldarate metabolism	9	3	0.0086138	0.52381	alpha-Linolenic acid metabolism	13	2	0.0020698	0.33333
Caffeine metabolism	10	1	0.011841	0	Nicotinate and nicotinamide metabolism	15	6	0.0027072	0.33246
Valine, leucine and isoleucine degradation	40	6	0.01638	0.03252	Thiamine metabolism	7	1	0.010328	0
Inositol phosphate metabolism	30	2	0.01814	0.12939	Arginine and proline metabolism	36	14	0.013775	0.5372
Valine, leucine and isoleucine biosynthesis	8	7	0.019932	0	Taurine and hypotaurine metabolism	8	4	0.01604	0.82857
Steroid hormone biosynthesis	87	8	0.040527	0.26557	Glycerophospholipid metabolism	36	5	0.016336	0.15045
Selenocompound metabolism	20	1	0.073403	0	Linoleic acid metabolism	5	1	0.028429	1
Propanoate metabolism	22	5	0.098155	0	Pantothenate and CoA biosynthesis	20	8	0.030985	0.09524
Fatty acid degradation	39	3	0.09857	0	Tryptophan metabolism	41	5	0.033612	0.34708
					Caffeine metabolism	10	10	0.035517	1
					D-Amino acid metabolism	15	2	0.041287	0
					Pentose phosphate pathway	23	2	0.049101	0.04419
					Fatty acid elongation	39	1	0.05455	0
					Fatty acid degradation	39	1	0.05455	0
					Steroid hormone biosynthesis	87	9	0.056249	0.07193
					Starch and sucrose metabolism	18	4	0.064165	0.54856
					Glycerolipid metabolism	16	2	0.064574	0.33022
					Selenocompound metabolism	20	1	0.064575	0
					Cysteine and methionine metabolism	33	10	0.071134	0.54986
					Fructose and mannose metabolism	20	3	0.073646	0.13078
					Biosynthesis of unsaturated fatty acids	36	10	0.07634	0
					Ether lipid metabolism	20	2	0.086201	0
A. ME/CFS vs. HC. B. ME/CFSF vs. HCF. C. ME/CFSM vs. HCM. D. ME/CFSYF vs. HCYF. E. ME/CFSOF vs. HCOF. F. ME/CFSSD vs. HC. G. ME/CFSLD vs. HC. Data from an external validation cohort for the metabolomics analysis was obtained. Germain et al. (2022) measured plasma levels of 922 known metabolites in 60 ME/CFS patients (45 female, 15 male) and 45 matched HC subjects (30 female, 15 male) before and a…
† The cutoff for the stratification on the duration of illness was set at 3 years (short-duration ≤3 years, long-duration >3 years).

### Sheet: Table S10B
Table S10B. External metabolomic validation comparing ME/CFSF vs. HCF.
ME/CFSF vs. HCF Before Exercise
Current Study					External Validation
	Total Cmpd	Hits	p-value	Impact		Total Cmpd	Hits	p-value	Impact
Caffeine metabolism	10	1	0.008113	0	Nicotinate and nicotinamide metabolism	15	6	0.0007354	0.33246
Drug metabolism - cytochrome P450	55	1	0.0084671	0	Starch and sucrose metabolism	18	4	0.0014869	0.54856
Arginine biosynthesis	14	9	0.020719	0.48223	Fructose and mannose metabolism	20	3	0.0058225	0.13078
Valine, leucine and isoleucine degradation	40	6	0.025795	0.03252	Neomycin, kanamycin and gentamicin biosynthesis	2	1	0.0063108	0
Valine, leucine and isoleucine biosynthesis	8	7	0.032123	0	Galactose metabolism	27	7	0.0069488	0.07387
Arginine and proline metabolism	36	10	0.033663	0.39767	alpha-Linolenic acid metabolism	13	2	0.011246	0.33333
Glycerolipid metabolism	16	2	0.06231	0.33022	Linoleic acid metabolism	5	1	0.011708	1
Fatty acid biosynthesis	47	6	0.066672	0.01473	Fatty acid elongation	39	1	0.014301	0
Biotin metabolism	10	1	0.068433	0	Fatty acid degradation	39	1	0.014301	0
One carbon pool by folate	9	1	0.075893	0	Tryptophan metabolism	41	5	0.024103	0.34708
Lipoic acid metabolism	28	2	0.087678	0.0017	Caffeine metabolism	10	10	0.036108	1
					Amino sugar and nucleotide sugar metabolism	42	4	0.036499	0.02054
					Pentose phosphate pathway	23	2	0.037272	0.04419
					Porphyrin metabolism	31	5	0.043074	0.28727
					Biosynthesis of unsaturated fatty acids	36	10	0.044796	0
					Purine metabolism	70	13	0.056724	0.24914
					Ascorbate and aldarate metabolism	9	4	0.069802	0.76191
					Pentose and glucuronate interconversions	19	6	0.078566	0.50602
					Primary bile acid biosynthesis	46	11	0.084739	0.10161
					Fatty acid biosynthesis	47	5	0.084886	0.01473
					Glycerolipid metabolism	16	2	0.095001	0.33022
					Thiamine metabolism	7	1	0.095696	0
ME/CFSF vs. HCF 24hrs After Exercise
Current Study					External Validation
	Total Cmpd	Hits	p-value	Impact		Total Cmpd	Hits	p-value	Impact
Caffeine metabolism	10	1	0.040059	0	Glycine, serine and threonine metabolism	33	15	9.9638e-05	0.77341
Arginine and proline metabolism	36	10	0.054463	0.39767	Nicotinate and nicotinamide metabolism	15	6	0.001424	0.33246
Glycerolipid metabolism	16	2	0.057103	0.33022	Primary bile acid biosynthesis	46	11	0.005761	0.10161
Propanoate metabolism	22	5	0.066675	0	D-Amino acid metabolism	15	2	0.0058466	0
Steroid hormone biosynthesis	87	8	0.067604	0.26557	Taurine and hypotaurine metabolism	8	4	0.017555	0.82857
Drug metabolism - cytochrome P450	55	1	0.072848	0	Selenocompound metabolism	20	1	0.017627	0
Selenocompound metabolism	20	1	0.081333	0	Fructose and mannose metabolism	20	3	0.018295	0.13078
Biotin metabolism	10	1	0.093581	0	alpha-Linolenic acid metabolism	13	2	0.019323	0.33333
Arginine biosynthesis	14	9	0.09774	0.48223	Starch and sucrose metabolism	18	4	0.023133	0.54856
					Pentose phosphate pathway	23	2	0.024669	0.04419
					Tryptophan metabolism	41	5	0.027803	0.34708
					Thiamine metabolism	7	1	0.029888	0
					Glycerolipid metabolism	16	2	0.039464	0.33022
					Linoleic acid metabolism	5	1	0.039951	1
					Caffeine metabolism	10	10	0.040644	1
					Pantothenate and CoA biosynthesis	20	8	0.041712	0.09524
					Amino sugar and nucleotide sugar metabolism	42	4	0.04631	0.02054
					Arginine and proline metabolism	36	14	0.049462	0.5372
					Fatty acid elongation	39	1	0.051078	0
					Fatty acid degradation	39	1	0.051078	0
					Galactose metabolism	27	7	0.051243	0.07387
					Cysteine and methionine metabolism	33	10	0.053499	0.54986
					Neomycin, kanamycin and gentamicin biosynthesis	2	1	0.058999	0
					Glyoxylate and dicarboxylate metabolism	32	10	0.076537	0.33864
					Pentose and glucuronate interconversions	19	6	0.079805	0.50602
					Valine, leucine and isoleucine biosynthesis	8	8	0.087801	0
					Glycolysis / Gluconeogenesis	26	2	0.089158	0.09785
					Porphyrin metabolism	31	5	0.092763	0.28727
					Pyruvate metabolism	23	4	0.096649	0.21967
					Ascorbate and aldarate metabolism	9	4	0.097554	0.76191

### Sheet: Table S10C
Table S10C. External metabolomic validation comparing ME/CFSM vs. HCM.
ME/CFSM vs. HCM Before Exercise
Current Study					External Validation
	Total Cmpd	Hits	p-value	Impact		Total Cmpd	Hits	p-value	Impact
Riboflavin metabolism	4	1	0.0072585	0.5	Purine metabolism	70	13	0.030405	0.24914
Vitamin B6 metabolism	9	1	0.02989	0	Sphingolipid metabolism	32	6	0.043795	0.16905
Starch and sucrose metabolism	18	5	0.031528	0.68342	beta-Alanine metabolism	21	6	0.056203	0.50373
D-Amino acid metabolism	15	1	0.071265	0	alpha-Linolenic acid metabolism	13	2	0.063304	0.33333
Purine metabolism	70	6	0.072784	0.08205	Arginine and proline metabolism	36	14	0.067505	0.5372
Galactose metabolism	27	8	0.073295	0.08382	Neomycin, kanamycin and gentamicin biosynthesis	2	1	0.072735	0
Nitrogen metabolism	6	2	0.07868	0	Taurine and hypotaurine metabolism	8	4	0.079074	0.82857
Glycine, serine and threonine metabolism	33	9	0.085764	0.57737	Glycerophospholipid metabolism	36	5	0.081722	0.15045
Fatty acid elongation	39	1	0.087031	0	Arachidonic acid metabolism	44	2	0.097712	0.27659
ME/CFSM vs. HCM 24hrs After Exercise
Current Study					External Validation
	Total Cmpd	Hits	p-value	Impact		Total Cmpd	Hits	p-value	Impact
Ascorbate and aldarate metabolism	9	3	0.035187	0.52381	Taurine and hypotaurine metabolism	8	4	0.0088533	0.82857
Pentose and glucuronate interconversions	19	4	0.042773	0.33735	Glycerophospholipid metabolism	36	5	0.0093706	0.15045
Valine, leucine and isoleucine degradation	40	6	0.055032	0.03252	Glycine, serine and threonine metabolism	33	15	0.031453	0.77341
Pyruvate metabolism	23	1	0.064274	0	Citrate cycle (TCA cycle)	20	7	0.039945	0.34692
Valine, leucine and isoleucine biosynthesis	8	7	0.076239	0	Arachidonic acid metabolism	44	2	0.044046	0.27659
Steroid biosynthesis	41	2	0.083557	0.02837	alpha-Linolenic acid metabolism	13	2	0.047958	0.33333
Inositol phosphate metabolism	30	2	0.084763	0.12939	Arginine and proline metabolism	36	14	0.049328	0.5372
Propanoate metabolism	22	5	0.091068	0	Alanine, aspartate and glutamate metabolism	28	13	0.052487	0.67148
					Tyrosine metabolism	42	8	0.056133	0.24826
					Sphingolipid metabolism	32	6	0.056298	0.16905
					Glycolysis / Gluconeogenesis	26	2	0.073627	0.09785
					Pyruvate metabolism	23	4	0.07378	0.21967

### Sheet: Table S10D
Table S10D. External metabolomic validation comparing ME/CFSYF vs. HCYF.
ME/CFSYF vs. HCYF Before Exercise
Current Study					External Validation
	Total Cmpd	Hits	p-value	Impact		Total Cmpd	Hits	p-value	Impact
Porphyrin metabolism	31	2	0.025211	0	Galactose metabolism	27	7	0.00026818	0.07387
Lipoic acid metabolism	28	2	0.030772	0.0017	Neomycin, kanamycin and gentamicin biosynthesis	2	1	0.00036195	0
Linoleic acid metabolism	5	3	0.051277	1	Fructose and mannose metabolism	20	3	0.0070163	0.13078
Arachidonic acid metabolism	44	17	0.066761	0.4082	Starch and sucrose metabolism	18	4	0.0071812	0.54856
Drug metabolism - cytochrome P450	55	1	0.068918	0	Lipoic acid metabolism	28	3	0.0097612	0.0017
					Porphyrin metabolism	31	5	0.018402	0.28727
					alpha-Linolenic acid metabolism	13	2	0.027236	0.33333
					Ascorbate and aldarate metabolism	9	4	0.03065	0.76191
					Caffeine metabolism	10	10	0.041003	1
					Pentose phosphate pathway	23	2	0.061043	0.04419
					Tryptophan metabolism	41	5	0.063068	0.34708
					Glycine, serine and threonine metabolism	33	15	0.079952	0.77341
					Pentose and glucuronate interconversions	19	6	0.086037	0.50602
					Linoleic acid metabolism	5	1	0.09008	1
					Glyoxylate and dicarboxylate metabolism	32	10	0.091321	0.33864
ME/CFSYF vs. HCYF 24hrs After Exercise
Current Study					External Validation
	Total Cmpd	Hits	p-value	Impact		Total Cmpd	Hits	p-value	Impact
Vitamin B6 metabolism	9	1	0.016804	0	Glycine, serine and threonine metabolism	33	15	2.3206e-05	0.77341
Ascorbate and aldarate metabolism	9	3	0.052247	0.52381	Glyoxylate and dicarboxylate metabolism	32	10	0.00080129	0.33864
Pentose and glucuronate interconversions	19	4	0.099295	0.33735	Alanine, aspartate and glutamate metabolism	28	13	0.0012479	0.67148
Primary bile acid biosynthesis	46	4	0.099873	0.07386	Arginine biosynthesis	14	11	0.0031705	0.48223
					Selenocompound metabolism	20	1	0.0033875	0
					Pyruvate metabolism	23	4	0.0039227	0.21967
					Glutathione metabolism	28	8	0.0040202	0.20582
					Citrate cycle (TCA cycle)	20	7	0.004959	0.34692
					Tyrosine metabolism	42	8	0.0056865	0.24826
					Ascorbate and aldarate metabolism	9	4	0.0063355	0.76191
					Inositol phosphate metabolism	30	2	0.01007	0.12939
					Taurine and hypotaurine metabolism	8	4	0.012979	0.82857
					Pentose phosphate pathway	23	2	0.020541	0.04419
					Lipoic acid metabolism	28	3	0.020664	0.0017
					alpha-Linolenic acid metabolism	13	2	0.020802	0.33333
					D-Amino acid metabolism	15	2	0.020852	0			å
					Fructose and mannose metabolism	20	3	0.021608	0.13078
					Glycerophospholipid metabolism	36	5	0.02573	0.15045
					Cysteine and methionine metabolism	33	10	0.026167	0.54986
					Pentose and glucuronate interconversions	19	6	0.027147	0.50602
					Galactose metabolism	27	7	0.027535	0.07387
					Primary bile acid biosynthesis	46	11	0.028491	0.10161
					Sphingolipid metabolism	32	6	0.030476	0.16905
					Glycerolipid metabolism	16	2	0.038988	0.33022
					Nicotinate and nicotinamide metabolism	15	6	0.043666	0.33246
					Thiamine metabolism	7	1	0.054911	0
					Pantothenate and CoA biosynthesis	20	8	0.057746	0.09524
					Ether lipid metabolism	20	2	0.05926	0
					Glycolysis / Gluconeogenesis	26	2	0.072607	0.09785
					Caffeine metabolism	10	10	0.092985	1

### Sheet: Table S10E
Table S10E. External metabolomic validation comparing ME/CFSOF vs. HCOF.
ME/CFSOF vs. HCOF Before Exercise
Current Study					External Validation
	Total Cmpd	Hits	p-value	Impact		Total Cmpd	Hits	p-value	Impact
Caffeine metabolism	10	1	0.0047746	0	Nicotinate and nicotinamide metabolism	15	6	0.0010955	0.33246
Drug metabolism - cytochrome P450	55	1	0.033629	0	Tryptophan metabolism	41	5	0.010918	0.34708
Thiamine metabolism	7	1	0.047017	0	Phenylalanine, tyrosine and tryptophan biosynthesis	4	4	0.021752	1
Pyrimidine metabolism	39	4	0.056655	0.08682	Phenylalanine metabolism	8	5	0.03644	0.61904
Fatty acid biosynthesis	47	6	0.064786	0.01473	Linoleic acid metabolism	5	1	0.044361	1
Valine, leucine and isoleucine degradation	40	6	0.066635	0.03252	Fatty acid elongation	39	1	0.055319	0
Nitrogen metabolism	6	2	0.070337	0	Fatty acid degradation	39	1	0.055319	0
Lysine degradation	30	4	0.072782	0.1227	Amino sugar and nucleotide sugar metabolism	42	4	0.064691	0.02054
Valine, leucine and isoleucine biosynthesis	8	7	0.081337	0	Starch and sucrose metabolism	18	4	0.071598	0.54856
Biotin metabolism	10	1	0.084551	0	Fructose and mannose metabolism	20	3	0.071826	0.13078
Arginine biosynthesis	14	9	0.090754	0.48223	Lipoic acid metabolism	28	3	0.089954	0.0017
					Butanoate metabolism	15	6	0.096139	0
					Glycine, serine and threonine metabolism	33	15	0.096662	0.77341
ME/CFSOF vs. HCOF 24hrs After Exercise
Current Study					External Validation
	Total Cmpd	Hits	p-value	Impact		Total Cmpd	Hits	p-value	Impact
Propanoate metabolism	22	5	0.015605	0	Nicotinate and nicotinamide metabolism	15	6	0.00091647	0.33246
Glycerolipid metabolism	16	2	0.01908	0.33022	Amino sugar and nucleotide sugar metabolism	42	4	0.0068387	0.02054
Arginine and proline metabolism	36	10	0.019672	0.39767	Glycine, serine and threonine metabolism	33	15	0.013343	0.77341
Biotin metabolism	10	1	0.022876	0	Fructose and mannose metabolism	20	3	0.017123	0.13078
Caffeine metabolism	10	1	0.032406	0	Tryptophan metabolism	41	5	0.020833	0.34708
Selenocompound metabolism	20	1	0.034864	0	Pyrimidine metabolism	39	8	0.033363	0.22806
Arginine biosynthesis	14	9	0.07684	0.48223	Galactose metabolism	27	7	0.03607	0.07387
					beta-Alanine metabolism	21	6	0.040865	0.50373
					Arginine and proline metabolism	36	14	0.046169	0.5372
					Purine metabolism	70	13	0.053068	0.24914
					Primary bile acid biosynthesis	46	11	0.054621	0.10161
					Linoleic acid metabolism	5	1	0.059066	1
					D-Amino acid metabolism	15	2	0.065659	0
					Fatty acid elongation	39	1	0.069524	0
					Fatty acid degradation	39	1	0.069524	0
					Caffeine metabolism	10	10	0.077339	1
					Starch and sucrose metabolism	18	4	0.08052	0.54856
					Ascorbate and aldarate metabolism	9	4	0.087621	0.76191

### Sheet: Table S10F
Table S10F. External metabolomic validation comparing ME/CFSSD† vs. HC.
ME/CFSSD† vs. HC Before Exercise
Current Study					External Validation
	Total Cmpd	Hits	p-value	Impact		Total Cmpd	Hits	p-value	Impact
Drug metabolism - cytochrome P450	55	1	0.0081508	0	alpha-Linolenic acid metabolism	13	2	0.00011502	0.33333
Vitamin B6 metabolism	9	1	0.0098632	0	Biosynthesis of unsaturated fatty acids	36	10	0.0040191	0
Caffeine metabolism	10	1	0.0098952	0	Fatty acid elongation	39	1	0.0044822	0
Histidine metabolism	16	8	0.024819	0.67212	Fatty acid degradation	39	1	0.0044822	0
Tyrosine metabolism	42	5	0.032892	0.22902	Linoleic acid metabolism	5	1	0.0049483	1
Pantothenate and CoA biosynthesis	20	5	0.037282	0.04762	Fructose and mannose metabolism	20	3	0.0059002	0.13078
Thiamine metabolism	7	1	0.041184	0	Fatty acid biosynthesis	47	5	0.011044	0.01473
beta-Alanine metabolism	21	6	0.046137	0.45522	Starch and sucrose metabolism	18	4	0.014471	0.54856
Glutathione metabolism	28	5	0.05801	0.11891	Galactose metabolism	27	7	0.036752	0.07387
Fatty acid biosynthesis	47	6	0.066186	0.01473	Amino sugar and nucleotide sugar metabolism	42	4	0.042293	0.02054
Neomycin, kanamycin and gentamicin biosynthesis	2	1	0.091025	0	Ascorbate and aldarate metabolism	9	4	0.057336	0.76191
					Glutathione metabolism	28	8	0.092012	0.20582
					Pentose and glucuronate interconversions	19	6	0.093393	0.50602
ME/CFSSD† vs. HC 24hrs After Exercise
Current Study					External Validation
	Total Cmpd	Hits	p-value	Impact		Total Cmpd	Hits	p-value	Impact
Linoleic acid metabolism	5	3	0.0068276	1	Tyrosine metabolism	42	8	0.014637	0.24826
Vitamin B6 metabolism	9	1	0.0097827	0	Linoleic acid metabolism	5	1	0.022135	1
Glycolysis / Gluconeogenesis	26	1	0.021299	0	Fructose and mannose metabolism	20	3	0.032189	0.13078
Caffeine metabolism	10	1	0.037817	0	Ubiquinone and other terpenoid-quinone biosynthesis	18	2	0.052459	0.07692
Drug metabolism - cytochrome P450	55	1	0.054217	0	Fatty acid elongation	39	1	0.052502	0
Glycerolipid metabolism	16	2	0.057459	0.33022	Fatty acid degradation	39	1	0.052502	0
Pentose and glucuronate interconversions	19	4	0.067742	0.33735	Biosynthesis of unsaturated fatty acids	36	10	0.059702	0
					Thiamine metabolism	7	1	0.084241	0
					Nicotinate and nicotinamide metabolism	15	6	0.091794	0.33246
					Phenylalanine, tyrosine and tryptophan biosynthesis	4	4	0.098265	1

### Sheet: Table S10G
Table S10G. External metabolomic validation comparing ME/CFSLD† vs. HC.
ME/CFSLD† vs. HC Before Exercise
Current Study					External Validation
	Total Cmpd	Hits	p-value	Impact		Total Cmpd	Hits	p-value	Impact
Valine, leucine and isoleucine degradation	40	6	0.0016648	0.03252	Starch and sucrose metabolism	18	4	0.00061915	0.54856
Valine, leucine and isoleucine biosynthesis	8	7	0.00195	0	Neomycin, kanamycin and gentamicin biosynthesis	2	1	0.00097728	0
Arginine biosynthesis	14	9	0.0062697	0.48223	Galactose metabolism	27	7	0.0033829	0.07387
Nitrogen metabolism	6	2	0.010272	0	Fructose and mannose metabolism	20	3	0.0050958	0.13078
Pantothenate and CoA biosynthesis	20	5	0.012556	0.04762	Nicotinate and nicotinamide metabolism	15	6	0.0081643	0.33246
Pyrimidine metabolism	39	4	0.025105	0.08682	alpha-Linolenic acid metabolism	13	2	0.0096573	0.33333
Glyoxylate and dicarboxylate metabolism	32	7	0.028185	0.28308	Glycine, serine and threonine metabolism	33	15	0.014901	0.77341
Drug metabolism - cytochrome P450	55	1	0.030711	0	Pentose phosphate pathway	23	2	0.020858	0.04419
Caffeine metabolism	10	1	0.047713	0	Purine metabolism	70	13	0.025307	0.24914
Glycine, serine and threonine metabolism	33	9	0.059242	0.57737	Linoleic acid metabolism	5	1	0.031088	1
Lipoic acid metabolism	28	2	0.059364	0.0017	Thiamine metabolism	7	1	0.040455	0
Porphyrin metabolism	31	2	0.074879	0	Riboflavin metabolism	4	1	0.04145	0
Glycerolipid metabolism	16	2	0.087159	0.33022	Amino sugar and nucleotide sugar metabolism	42	4	0.04376	0.02054
Arachidonic acid metabolism	44	17	0.09359	0.4082	Fatty acid elongation	39	1	0.049623	0
					Fatty acid degradation	39	1	0.049623	0
					Caffeine metabolism	10	10	0.049776	1
					Tryptophan metabolism	41	5	0.051392	0.34708
					Taurine and hypotaurine metabolism	8	4	0.05269	0.82857
					Glycerophospholipid metabolism	36	5	0.056976	0.15045
					Glycerolipid metabolism	16	2	0.073643	0.33022
					Butanoate metabolism	15	6	0.082246	0
					Porphyrin metabolism	31	5	0.086224	0.28727
					Biosynthesis of unsaturated fatty acids	36	10	0.096061	0
ME/CFSLD† vs. HC 24hrs After Exercise
Current Study					External Validation
	Total Cmpd	Hits	p-value	Impact		Total Cmpd	Hits	p-value	Impact
Valine, leucine and isoleucine degradation	40	6	0.0015902	0.03252	Glycine, serine and threonine metabolism	33	15	6.3951e-06	0.77341
Valine, leucine and isoleucine biosynthesis	8	7	0.0019195	0	Arginine and proline metabolism	36	14	0.0018849	0.5372
Phenylalanine, tyrosine and tryptophan biosynthesis	4	2	0.0065396	1	alpha-Linolenic acid metabolism	13	2	0.0019372	0.33333
Pentose and glucuronate interconversions	19	4	0.0068149	0.33735	Nicotinate and nicotinamide metabolism	15	6	0.0043543	0.33246
Ascorbate and aldarate metabolism	9	3	0.0075996	0.52381	Glycerophospholipid metabolism	36	5	0.0048887	0.15045
Phenylalanine metabolism	8	3	0.0085691	0.59524	Taurine and hypotaurine metabolism	8	4	0.0086248	0.82857
Inositol phosphate metabolism	30	2	0.014062	0.12939	Thiamine metabolism	7	1	0.010825	0
Selenocompound metabolism	20	1	0.018087	0	Alanine, aspartate and glutamate metabolism	28	13	0.01525	0.67148
Propanoate metabolism	22	5	0.036702	0	Starch and sucrose metabolism	18	4	0.016933	0.54856
Steroid hormone biosynthesis	87	8	0.037658	0.26557	Glycerolipid metabolism	16	2	0.018752	0.33022
Caffeine metabolism	10	1	0.040792	0	Pentose phosphate pathway	23	2	0.020766	0.04419
Ubiquinone and other terpenoid-quinone biosynthesis	18	3	0.094311	0	Ether lipid metabolism	20	2	0.021491	0
Fatty acid degradation	39	3	0.097194	0	Caffeine metabolism	10	10	0.026101	1
					Pantothenate and CoA biosynthesis	20	8	0.030692	0.09524
					Tryptophan metabolism	41	5	0.030895	0.34708
					D-Amino acid metabolism	15	2	0.031975	0
					Selenocompound metabolism	20	1	0.033733	0
					Cysteine and methionine metabolism	33	10	0.037684	0.54986
					Linoleic acid metabolism	5	1	0.046456	1
					Fructose and mannose metabolism	20	3	0.06127	0.13078
					Galactose metabolism	27	7	0.066016	0.07387
					Histidine metabolism	16	6	0.066042	0.27049
					Fatty acid elongation	39	1	0.068274	0
					Fatty acid degradation	39	1	0.068274	0
					Neomycin, kanamycin and gentamicin biosynthesis	2	1	0.091452	0
					Biosynthesis of unsaturated fatty acids	36	10	0.091865	0
					Purine metabolism	70	13	0.093203	0.24914
